# Drivers of adaptive evolution during chronic SARS-CoV-2 infections

**DOI:** 10.1101/2022.02.17.22270829

**Authors:** Sheri Harari, Maayan Tahor, Natalie Rutsinsky, Suzy Meijer, Danielle Miller, Oryan Henig, Ora Halutz, Katia Levytskyi, Ronen Ben-Ami, Amos Adler, Yael Paran, Adi Stern

## Abstract

In some immunocompromised patients with chronic SARS-CoV-2 infection, dramatic adaptive evolution occurs, with substitutions reminiscent of those in variants of concern (VOCs). Here, we searched for drivers of VOC-like emergence by consolidating sequencing results from a set of twenty-seven chronic infections. Most substitutions in this set reflected lineage-defining VOC mutations, yet a subset of mutations associated with successful global transmission was absent from chronic infections. The emergence of these mutations might dictate when variants from chronic infections can dramatically spread onwards. Next, we tested the ability to predict antibody-evasion mutations from patient- and viral-specific features, and found that viral rebound is strongly associated with the emergence of antibody-evasion. We found evidence for dynamic polymorphic viral populations in most patients, suggesting that a compromised immune system selects for antibody-evasion in particular niches in a patient’s body. We suggest that a trade-off exists between antibody-evasion and transmissibility that potentially constrains VOC emergence, and that monitoring chronic infections may be a means to predict future VOCs.
