## Supplementary material for "Drivers of adaptive evolution during chronic SARS-CoV-2 infections": Table S1

### Sheet: sum of mut
Table S1, Harari et al., Summary of all mutations fixed in chronic infections						Day of appearance
Mutation position start	Mutation position end	Protein	From nt	To nt	Mutation type (syn/non-syn/del/non-coding)	Mutation	Avanzato	Choi	Kemp	Borges	Leung	Karim	Pérez-Lago (P1)	Pérez-Lago (P2)	Pérez-Lago (P3)	Troung (P2)	Troung (P3)	Baang (106)	Jensen (P1)	Jensen (P2)	Jensen (P3)	Jensen (P4)	Jensen (P5)	Jensen (P6)- no mutations	Chen	Tarhini (P1) - no mutations	Tarhini (P2) - no mutations	Harari P1	Harari P2	Harari P3	Harari P4	Harari P5	Harari P6	Number of global seq with this mutation (out of 5,229,790)	Prop. in global seqs	Entropy of locus (based on NextStrain)	Number of patients with mutation	Antibody evasion (Spike only)	Ref for Ab evasion
509	509	NSP1	G	A	non-syn	G82S										117-120																		635	0.000121	0	1	NA
518	520	NSP1	ATG	---	del	M85-	70-85																											1058	0.000202	0.003	1	NA
606	606	NSP1	T	C	non-syn	I114T				164																								3072	0.000588	0.011	1	NA
677	677	NSP1	G	A	non-syn	A138T																			27									2102	0.000402	0	1	NA
696	696	NSP1	A	G	non-syn	D144G									66																			249	4.8e-05	0	1	NA
713	713	NSP1	G	A	non-syn	G150S																						56						1047	0.0002	0.005	1	NA
823	823	NSP2	C	T	syn	V186V		152																										24793	0.004742	0.023	1	NA
913	913	NSP2	C	T	syn	S216S																										27-30		1139204	0.217886	0.178	1	NA
1387	1387	NSP2	C	T	syn	H374H		75-152																										7744	0.001481	0.011	1	NA
1570	1570	NSP2	T	C	syn	H435H																											35-37	712	0.000136	0	1	NA
1703	1703	NSP2	T	C	non-syn	F480L																									13-18			189	3.6e-05	0.003	1	NA
1770	1770	NSP2	T	C	non-syn	I502T														7														77	1.5e-05	0	1	NA
2035	2035	NSP2	G	T	non-syn	L590F																	52											3882	0.000742	0.009	1	NA
2113	2113	NSP2	C	A	syn	I616I	70-85																											121	2.3e-05	0.016	1	NA
2118	2118	NSP2	G	A	non-syn	G618D																								51-60				304	5.8e-05	0	1	NA
2240	2240	NSP2	A	G	non-syn	I659V									66																			568	0.000109	0.01	1	NA
2343	2343	NSP2	T	C	non-syn	I693T			66-82, 86-93																									440	8.4e-05	0.003	1	NA
2424	2424	NSP2	G	T	non-syn	C720F											162																	129	2.5e-05	0	1	NA
2445	2445	NSP2	C	T	non-syn	T727I																										40-44, 68-75		9401	0.001798	0.014	1	NA
2655	2655	NSP2	A	C	non-syn	E797A											139																	80	1.5e-05	0	1	NA
2939	2939	NSP3	C	G	non-syn	P892A										134-137																		21	4e-06	0.009	1	NA
3066	3066	NSP3	G	T	non-syn	G934V								100-107																				214	4.1e-05	0	1	NA
3330	3330	NSP3	C	T	non-syn	T1022I								114																				4391	0.00084	0.009	1	NA
3421	3421	NSP3	A	G	syn	V1052V											139																	432	8.3e-05	0	1	NA
3523	3523	NSP3	A	G	syn	E1086E										137-144																		981	0.000188	0.003	1	NA
3918	3918	NSP3	G	A	non-syn	S1218N			93-95																									178	3.4e-05	0	1	NA
4085	4085	NSP3	A	G	non-syn	I1274V								114-121																				113	2.2e-05	0	1	NA
4094	4094	NSP3	A	G	non-syn	T1277A								143																				565	0.000108	0	1	NA
4226	4226	NSP3	C	T	non-syn	P1321S																											35-37	1889	0.000361	0.003	1	NA
4229	4229	NSP3	A	G	non-syn	T1322A								114																				338	6.5e-05	0.003	1	NA
4230	4230	NSP3	C	T	non-syn	T1322I								100-107				93																981	0.000188	0.005	2	NA
4233	4233	NSP3	A	C	non-syn	D1323A					78																							112	2.1e-05	0	1	NA
4763	4763	NSP3	C	T	non-syn	H1500Y											139																	2609	0.000499	0.011	1	NA
4776	4776	NSP3	C	T	non-syn	T1504I							114																					650	0.000124	0	1	NA
4795	4795	NSP3	C	T	syn	S1510S														7														8400	0.001607	0.013	1	NA
4832	4832	NSP3	C	T	syn	L1523L				164																								8239	0.001576	0.007	1	NA
4891	4891	NSP3	C	T	syn	T1542T											68-139																	21127	0.004041	0.003	1	NA
5020	5020	NSP3	C	T	syn	D1585D				164																								2579	0.000493	0.007	1	NA
5100	5100	NSP3	A	G	non-syn	T1638A																						56						64	1.2e-05	0	1	NA
5144	5144	NSP3	C	T	syn	L1627L														12-21														17105	0.003272	0.02	1	NA
5178	5178	NSP3	C	T	non-syn	T1638I					78							106																2495	0.000477	0.013	2	NA
5180	5180	NSP3	G	A	non-syn	D1639N								114																				3619	0.000692	0.005	1	NA
5183	5183	NSP3	C	T	non-syn	P1640F												93																321544	0.061499	0.014	1	NA
5184	5184	NSP3	C	T	non-syn	P1640L								100-107				29-33										36-56						321544	0.061499	0.29	3	NA
5338	5338	NSP3	T	C	syn	N1691N		75																										1976	0.000378	0.009	1	NA
5425	5425	NSP3	G	T	non-syn	K1720N			82-86, 98-100																									1971	0.000377	0.007	1	NA
5590	5590	NSP3	T	C	syn	S1775S			93-95																									187	3.6e-05	0	1	NA
5812	5812	NSP3	C	T	syn	D1849D																						37-56						23092	0.004417	0.029	1	NA
5812	5812	NSP3	C	T	syn	D1849D																						37-56						23092	0.004417	0.009	1	NA
6518	6526	NSP3	AAAATTACA	---------	del	K2085_T2087				164																								409	7.8e-05	0.003	1	NA
6726	6726	NSP3	C	T	non-syn	T2154I																										40		4659	0.000891	0.013	1	NA
6843	6843	NSP3	C	T	non-syn	S2193F				164																								5680	0.001086	0.009	1	NA
7165	7165	NSP3	C	T	syn	T2300T								114																				7722	0.001477	0.014	1	NA
7173	7173	NSP3	C	T	non-syn	S2303F									66																			2614	0.0005	0.007	1	NA
7239	7239	NSP3	C	T	non-syn	A2325V							99																					696	0.000133	0	1	NA
7767	7767	NSP3	T	C	non-syn	I2501T																	51											33210	0.006352	0.023	1	NA
7945	7945	NSP3	C	T	syn	Y2560Y														9-21, 23														10929	0.00209	0.02	1	NA
8290	8290	NSP3	C	T	syn	L2675L										144																		6971	0.001333	0.005	1	NA
8440	8440	NSP3	A	G	syn	L2725L		143-146																										143	2.7e-05	0	1	NA
8905	8905	NSP4	C	T	syn	D2880D																											35-37	1731	0.000331	0.005	1	NA
9165	9165	NSP4	C	T	non-syn	T2967I											139																	15304	0.002927	0.108	1	NA
9438	9438	NSP4	C	T	non-syn	T3058I			93-95	164																								8820	0.001687	0.021	2	NA
9474	9474	NSP4	C	T	non-syn	A3070V		75																										9044	0.00173	0.007	1	NA
9711	9711	NSP4	C	T	non-syn	S3149F										134-137																		2374	0.000454	0.02	1	NA
9733	9733	NSP4	C	T	syn	F3156F																									13-18			1832	0.00035	0.003	1	NA
10029	10029	NSP4	C	T	non-syn	T3255I										127-134, 137-144																		2468093	0.472052	0.671	1	NA
10319	10319	NSP5	C	T	non-syn	L3352F										99-117																		136471	0.026102	0.032	1	NA
10369	10369	NSP5	C	T	syn	R3368R								114-121																				25441	0.004866	0.042	1	NA
10700	10700	NSP5	G	A	non-syn	D3479N			93-95																									79	1.5e-05	0	1	NA
10834	10834	NSP5	C	T	syn	A3523A										27-40																		6687	0.001279	0.009	1	NA
11083	11083	NSP6	G	T	non-syn	L3606F											162																	133400	0.025514	0.173	1	NA
11230	11230	NSP6	G	T	non-syn	M3655I										40-127																		6879	0.001316	0.026	1	NA
11270	11270	NSP6	A	G	non-syn	M3669V											139																	599	0.000115	0	1	NA
11417	11417	NSP6	G	T	non-syn	V3718F								114																				27890	0.005334	0.044	1	NA
11451	11451	NSP6	A	G	non-syn	Q3729R																							65					20204	0.003864	0.042	1	NA
11620	11620	NSP6	C	T	syn	F3785F			82-86																									9557	0.001828	0.016	1	NA
11770	11770	NSP6	A	G	non-syn	I3835M			93-95																									53	1e-05	0	1	NA
12008	12008	NSP7	C	T	non-syn	L3915F										117-127																		7374	0.00141	0.009	1	NA
12068	12068	NSP7	C	T	syn	L3935L							126-145																					7206	0.001378	0.003	1	NA
12121	12121	NSP8	A	T	syn	P3952P								114-121, 143																				1231	0.000235	0.007	1	NA
12400	12400	NSP8	C	T	syn	L4045L																										30-44, 68		12402	0.002372	0.016	1	NA
12766	12766	NSP9	T	A	non-syn	N4167K								143																				136	2.6e-05	0	1	NA
13665	13665	NSP12	C	T	syn	H4467H												106																15427	0.002951	0.014	1	NA
13768	13768	NSP12	A	C	non-syn	M4502L												93																21	4e-06	0.011	1	NA
13860	13860	NSP12	C	T	syn	D4532D											68-139																	121029	0.023148	0	1	NA
13936	13936	NSP12	G	T	non-syn	V4558L			66-82,86-93																									242	4.6e-05	0	1	NA
14178	14178	NSP12	C	T	syn	T4638T		143-146																										7020	0.001343	0.016	1	NA
14313	14313	NSP12	T	C	syn	D4683D										134-137																		2876	0.00055	0.011	1	NA
14520	14520	NSP12	C	T	syn	N4752N							126-145																					1246	0.000238	0.003	1	NA
14724	14724	NSP12	C	T	syn	F4820F								143																				21495	0.004111	0.023	1	NA
14809	14809	NSP12	C	T	non-syn	R4849C										40-127																		373	7.1e-05	0	1	NA
15240	15240	NSP12	C	T	syn	N4992N														12-20														0.016632	0.016632	0.299	1	NA
15313	15313	NSP12	G	A	non-syn	A5017T								114-121																				2376	0.000454	0	1	NA
15530	15530	NSP12	G	T	non-syn	C5089F								143																				0.000341	0.000341	0	1	NA
15543	15543	NSP12	G	A	syn	T5093T														7														812	0.000155	0.009	1	NA
15714	15714	NSP12	C	T	syn	L5150L											162																	4190	0.000801	0.009	1	NA
15720	15720	NSP12	C	T	syn	D5152D												106																74759	0.014299	0.042	1	NA
15814	15814	NSP12	G	A	non-syn	V5184I			93-95						66																			119	2.3e-05	0	2	NA
15835	15835	NSP12	T	C	non-syn	C5191R							114-145																					2e-06	2e-06	0	1	NA
16014	16014	NSP12	G	T	syn	R5250R											68-139																	745	0.000142	0.007	1	NA
16374	16374	NSP13	T	C	syn	N5370N											139																	1085	0.000208	0	1	NA
16457	16457	NSP13	C	T	non-syn	S5398L																						36						4521	0.000865	0.005	1	NA
16620	16733	NSP13	C	T	non-syn	S5490L																										30-44, 68		6313	0.001207	0	1	NA
16726	16726	NSP13	C	T	non-syn	H5488Y								114-121																				96730	0.018501	0.087	1	NA
16877	16877	NSP13	C	T	non-syn	T5538I										144																		5090	0.000974	0.02	1	NA
16949	16949	NSP13	C	T	non-syn	P5562L											68-139																	148	2.8e-05	0	1	NA
17127	17127	NSP13	C	T	syn	L5621L																								68				2129	0.000407	0.003	1	NA
17207	17207	NSP13	A	G	non-syn	Y5648C			93-95																									563	0.000108	0	1	NA
17440	17440	NSP13	C	T	non-syn	P5726S																										40-44, 68		1561	0.000299	0	1	NA
17550	17550	NSP13	C	T	syn	L5762L			99-100																									22161	0.004239	0.038	1	NA
17809	17809	NSP13	A	G	non-syn	I5849V																						37						54	1e-05	0	1	NA
17895	17895	NSP13	T	C	syn	A5877A											139																	426	8.1e-05	0.003	1	NA
18167	18167	NSP14	C	T	non-syn	P5968L																								51				24294	0.004647	0.009	1	NA
18299	18299	NSP14	T	C	non-syn	I6012T																											35-37	199	3.8e-05	0	1	NA
18329	18329	NSP14	C	T	non-syn	T6022I																								68				1693	0.000324	0.005	1	NA
18555	18555	NSP14	C	T	syn	D6097D								114-121																				40089	0.007667	0.07	1	NA
18870	18870	NSP14	T	A	syn	T6202T											139																	25	5e-06	0	1	NA
19101	19101	NSP14	G	T	non-syn	Q6279H																											35-37	2952	0.000565	0.005	1	NA
19162	19162	NSP14	G	A	non-syn	D6300N																							65					4572	0.000874	0.003	1	NA
19398	19398	NSP14	G	T	non-syn	E6378D											67-68																	10862	0.002077	0.003	1	NA
19420	19420	NSP14	T	C	non-syn	S6386P	105																											30	6e-06	0	1	NA
19944	19944	NSP15	C	T	syn	A6560A							114																					834	0.00016	0.003	1	NA
20150	20150	NSP15	A	G	non-syn	N6629S			86-93																									89	1.7e-05	0	1	NA
20262	20262	NSP15	A	G	syn	L6666L																											35-37	1	0	0.082	1	NA
20384	20384	NSP15	C	T	non-syn	A6707V										127-134, 137-144																		6495	0.001242	0.011	1	NA
20427	20427	NSP15	T	G	non-syn	I6721M							126-145																					49	9e-06	0	1	NA
20580	20580	NSP15	G	A	syn	V6772V																											35-37	494	9.4e-05	0.01	1	NA
20759	20759	NSP16	C	T	non-syn	A6832V				164																								9528	0.001822	0.024	1	NA
21057	21057	NSP16	C	T	syn	D6931D								143																				14553	0.002783	0.029	1	NA
21306	21306	NSP16	C	T	syn	R7014R																											35-37	29758	0.005692	0.037	1	NA
21557	21557	Prior to Spike	C	T	non-coding	-																	72											287	5.5e-05	0	1	NA
21570	21570	Spike	T	G	non-syn	V3G				164																								1884	0.00036	0.005	1	NA
21588	21588	Spike	C	T	non-syn	P9L		143-146				71-106																						2955	0.000565	0.014	2	NA
21596	21616	Spike	TCTAGTCAGTGTGTTAATCTT	---------------------	del	S12_L18		146-152																										48	9e-06	0	1	NA
21600	21600	Spike	G	T	non-syn	S13I			93-95								139																	62027	0.011863	0.02	2	NA
21611	21649	Spike	AATCTTACAACCAGAACTCAATTACCCCCTGCATACACT	---------------------------------------	del	N17_T29				164																								237	4.5e-05	0	1	NA
21627	21627	Spike	C	T	non-syn	T22I										144																		9605	0.001837	0.021	1	NA
21658	21658	Spike	C	T	syn	F32F											68-139																	9321	0.001783	0.011	1	NA
21691	21691	Spike	C	T	syn	F43F																											30-35	5587	0.001069	0.013	1	NA
21711	21711	Spike	C	T	non-syn	S50L				164																								686	0.000131	0.003	1	NA
21752	21752	Spike	T	G	non-syn	W64G			93-98																									37	7e-06	0.011	1	NA
21765	21770	Spike	T		del	I68_V70			82-86																									2576	0.000493	0.005	1	yes	https://doi.org/10.1016/j.celrep.2021.109292			*All neutralizing NTD mAbs bound efficiently to NTD variants carrying either a 69/70 deletion or the A222V substitutions, indicating the site i-targeting mAbs would not be affected by these common SARS-CoV-2 mutations
21822	21822	Spike	A	G	non-syn	N87S				164																								56	1.1e-05	0	1	NA
21826	21826	Spike	T	A	non-syn	D88E								143																				53	1e-05	0	1	NA
21846	21846	Spike	C	T	non-syn	T95I										127-134, 137-144																		1102245	0.210817	0.626	1	NA
21852	21852	Spike	A	T	non-syn	K97M											139																	131	2.5e-05	0	1	NA
21983	21991	Spike	TTGGGTGTT	---------	del	L141_V143		75-152									139																	1	0	0	2	NA
21983	21994	Spike	TTGGGTGTTTAT	------------	del	L141_Y144	70-85									137-144									27									1	0	0	3	yes	DOI: 10.1126/science.abf6950
21983	21997	Spike	TTGGGTGTTTATTAC	---------------	del	L141_Y145				164																								1	0	0	1	yes	DOI: 10.1126/science.abf6950
21992	21994	Spike	TAT	---	del	Y144-		152			33																					68		1132057	0.216519	0	3	yes	DOI: 10.1126/science.abf6950
21993	21993	Spike	A	T	non-syn	Y144F		75-152																										1791	0.000343	0.038	1	NA
21995	21997	Spike	TAC	---	del	Y145-										134-137																		3074	0.000588	0	1	NA
22076	22076	Spike	T	G	non-syn	S172A							126-136																					581	0.000111	0	1	NA
22111	22111	Spike	G	C	non-syn	Q183H		128																										2	0	0.003	1	NA
22131	22131	Spike	G	A	non-syn	R190K						71-106					139																	519	9.9e-05	0.003	2	NA
22152	22152	Spike	T	C	non-syn	I197T											68-139																	92	1.8e-05	0	1	NA
22160	22160	Spike	T	C	non-syn	Y200H			86-93																									182	3.5e-05	0	1	NA
22195	22195	Spike	T	G	non-syn	N211K											162																	210	4e-05	0.003	1	NA
22227	22227	Spike	C	T	non-syn	A222V				164																								455853	0.087187	0.279	1	NA					https://doi.org/10.3389/fimmu.2021.687869			NO change in neutralization
22264	22264	Spike	C	T	syn	N234N										144																		7353	0.001406	0.013	1	NA
22281	22281	Spike	C	T	non-syn	T240I			86-93																									4235	0.00081	0.005	1	NA
22336	22336	Spike	G	T	non-syn	W258C																								60				248	4.7e-05	0.005	1	NA
22339	22339	Spike	A	G	syn	T259T													14															227	4.3e-05	0	1	NA
22550	22550	Spike	C	T	non-syn	P330S			93-95																									1924	0.000368	0.003	1	NA
22812	22812	Spike	A	C	non-syn	K417T						71-106																						110908	0.021212	0.083	1	yes	https://doi.org/10.1016/j.xcrm.2021.100255
22841	22841	Spike	G	T	non-syn	D427Y						190																						427	8.2e-05	0	1	NA
22843	22843	Spike	T	C	syn	D427D											68-139																	1115	0.000213	0	1	NA
22880	22880	Spike	A	G	non-syn	N440D		146-152																										29	6e-06	0	1	yes	DOI: 10.1126/science.abf9302
22882	22882	Spike	T	G	non-syn	N440K											162																	6105	0.001168	0.165	1	NA
22909	22909	Spike	T	C	syn	Y449Y																	72											451	8.6e-05	0.003	1	NA
22995	22995	Spike	C	A	non-syn	T478K		75																										2709160	0.518159	0.641	1	NA
23010	23010	Spike	T	C	non-syn	V483A											139																	856	0.000164	0.003	1	NA
23012	23012	Spike	G	A	non-syn	E484K		75-128				7-20					139-162		12-14, 16	9	81	19	52		27							30		229757	0.043944	0.236	10	yes	https://doi.org/10.1038/s41579-021-00573-0
23012	23012	Spike	G	C	non-syn	E484Q		152											14-16									36						13561	0.002594	0.236	3	yes	https://doi.org/10.1038/s41579-021-00573-0
23015	23015	Spike	G	C	non-syn	G485R																								51				127	2.4e-05	0	1	yes	https://doi.org/10.1016/j.chom.2021.02.003
23018	23018	Spike	T	A	non-syn	F486I		152																										24	5e-06	0	1	yes	https://doi.org/10.1016/j.celrep.2021.109627
23027	23027	Spike	T	C	non-syn	Y489H		143-146																										57	1.1e-05	0	1	yes	https://doi.org/10.3390/v14020230 + https://doi.org/10.3390/ijms22063060
23031	23031	Spike	T	C	non-syn	F490S						71																						14545	0.002782	0.003	1	yes	https://doi.org/10.1016/j.chom.2021.01.014
23032	23032	Spike	T	G	non-syn	F490L																										40-44, 68		153	2.9e-05	0.048	1	yes	https://doi.org/10.1016/j.chom.2021.02.003
23039	23039	Spike	C	A	non-syn	Q493K		128																										176	3.4e-05	0.003	1	NA					mice, irrelevant
23042	23042	Spike	T	C	non-syn	S494P		75			97																							13139	0.002513	0.003	2	yes	https://doi.org/10.1371/journal.ppat.1009772
23063	23063	Spike	A	T	non-syn	N501Y		128				190																						1292878	0.247278	0.351	2	yes
23114	23114	Spike	C	T	syn	L518L						71-190																						3288	0.000629	0.007	1	NA
23191	23191	Spike	C	T	syn	F543F												29-33, 93																16949	0.003242	0.018	1	NA
23290	23290	Spike	C	T	syn	V576V				164																								513	9.8e-05	0.003	1	NA
23638	23638	Spike	C	T	syn	I692I											67-68																	14159	0.002708	0.016	1	NA
23924	23924	Spike	A	G	non-syn	I788V								143																				170	3.3e-05	0.003	1	NA
23948	23948	Spike	G	C	non-syn	D796H			82-86, 99																									7882	0.001508	0	1	yes	https://doi.org/10.1038/s41586-021-03291-y
24170	24170	Spike	A	G	non-syn	I870V		75																										1308	0.00025	0	1	NA
24193	24193	Spike	G	C	syn	L877L							126																					434	8.3e-05	0.003	1	NA
24423	24423	Spike	A	T	non-syn	Q954L														7-21, 23														158	3e-05	0	1	NA
24620	24620	Spike	G	T	non-syn	A1020S		146-152																										8692	0.001662	0.005	1	NA
24751	24751	Spike	G	A	syn	L1063L							114																					292	5.6e-05	0.016	1	NA
24795	24795	Spike	C	T	non-syn	A1078V						7-20																						993	0.00019	0	1	NA
24829	24829	Spike	T	C	syn	F1089F				164																								234	4.5e-05	0	1	NA
25033	25033	Spike	G	A	syn	K1157K			93-95																									196	3.7e-05	0.003	1	NA
25217	25217	Spike	G	T	non-syn	G1219C																	49-51											8035	0.001537	0.009	1	NA
25506	25506	ORF3a	A	G	syn	Q38Q																	72											382	7.3e-05	0.003	1	NA
25510	25510	ORF3a	T	C	non-syn	S40P																										40-44, 68		1500	0.000287	0.007	1	NA
25785	25785	ORF3a	G	T	non-syn	W131C																								60-68				64322	0.012302	0.053	1	NA
25855	25855	ORF3a	G	T	non-syn	D155Y														7														28717	0.005492	0.074	1	NA
25888	25888	ORF3a	T	G	non-syn	S166A		75-128																										9	2e-06	0.014	1	NA
25904	25904	ORF3a	C	T	non-syn	S171L										134-137																		59122	0.011308	0.096	1	NA
26299	26299	ORF4 E	C	A	non-syn	L19I			93-95																									82	1.6e-05	0	1	NA
26305	26305	ORF4 E	C	T	non-syn	L21F												93																10605	0.002028	0.021	1	NA
26333	26333	ORF4 E	C	T	non-syn	T30I		75	93-95	164				68-81			139																	990	0.000189	0	5	NA
26386	26386	ORF4 E	A	G	non-syn	N48D											139-162																	14	3e-06	0	1	NA
26393	26393	ORF4 E	G	T	non-syn	S50I											139-162																	199	3.8e-05	0	1	NA
26491	26491	Prior to ORF5 M	T	C	non-coding	non-coding		128-143																										1137	0.000217	0	1	NA
26492	26492	Prior to ORF5 M	A	T	non-coding	non-coding		128-143																										15165	0.0029	0.047	1	NA
26497	26497	Prior to ORF5 M	T	C	non-coding	non-coding		128-143																										1650	0.000316	0.005	1	NA
26511	26511	Prior to ORF5 M	T	C	non-coding	non-coding										134-137																		72	1.4e-05	0	1	NA
26527	26527	ORF5 M	C	T	non-syn	A2V		128																										7865	0.001504	0.023	1	NA
26647	26647	ORF5 M	G	A	non-syn	R42K				164																								113	2.2e-05	0	1	NA
26763	26763	ORF5 M	G	T	non-syn	A81S														7														21721	0.004154	0.009	1	NA
26895	26895	ORF5 M	C	T	non-syn	H125Y		143-146	93-95								139																	8443	0.001615	0.01	3	NA
27112	27112	ORF5 M	G	C	non-syn	S197T										134-137																		112	2.1e-05	0.011	1	NA
27235	27235	ORF6	G	A	non-syn	A12T								100-107																				90	1.7e-05	0	1	NA
27257	27257	ORF6	T	C	non-syn	M19T																						37						178	3.4e-05	0	1	NA
27459	27459	ORF7a	G	T	non-syn	E22D			98-99, 101																									6046	0.001156	0.007	1	NA
27508	27508	ORF7a	A	T	non-syn	T39S				164																								61	1.2e-05	0	1	NA
27618	27618	ORF7a	T	C	syn	Y75Y			93-98																									1450	0.000277	0.003	1	NA
27634	27634	ORF7a	T	C	non-syn	S81P							99																					1577	0.000302	0	1	NA
27641	27641	ORF7a	C	T	non-syn	S83L		75																										8393	0.001605	0.009	1	NA
27673	27673	ORF7a	C	A	non-syn	Q94K		128-143																										1272	0.000243	0.003	1	NA
27707	27707	ORF7a	C	T	non-syn	A105V										40																	35-37	6332	0.001211	0.017	2	NA
27798	27798	ORF7b	G	T	non-syn	A15S														9-21, 23														4818	0.000921	0.007	1	NA
27800	27800	ORF7b	C	A	syn	A15A																	51											25596	0.004896	0.02	1	NA
27899	27899	ORF8	A	T	non-syn	K2N	70-85																											55	1.1e-05	0.003	1	NA
27925	27925	ORF8	C	T	non-syn	T11I								121-143			139																	58427	0.011175	0.062	2	NA
28198	28198	ORF8	G	C	non-syn	C102S							126-136, 145																					271	5.2e-05	0.009	1	NA
28253	28253	ORF8	C	T	syn	F120F											67-68																	90745	0.017356	0.134	1	NA
28254	28254	ORF8	A	C	non-syn	I121L								143																				50730	0.009703	0.039	1	NA
28280	28280	ORF9 N	G	C	non-syn	D3L																										27-30		1129900	0.216107	0.184	1	NA
28300	28300	ORF9 N	G	T	non-syn	Q9H											67-68																	12369	0.002366	0.02	1	NA
28320	28320	ORF9 N	C	T	non-syn	T16M																								51				2406	0.00046	0.005	1	NA
28321	28321	ORF9 N	G	A	syn	T16T										134-137, 144																		2063	0.000395	0.009	1	NA
28356	28356	ORF9 N	A	G	non-syn	Q28R			82-86, 99-100, 101																									1298	0.000248	0.003	1	NA
28365	28365	ORF9 N	A	T	non-syn	E31V								143																				45	9e-06	0	1	NA
28382	28382	ORF9 N	T	C	non-syn	S37P					97																							3252	0.000622	0.003	1	NA
28715	28715	ORF9 N	A	G	non-syn	T148A											162																	345	6.6e-05	0	1	NA
28895	28895	ORF9 N	G	T	non-syn	A208S		146-152																										29464	0.005635	0.04	1	NA
28969	28969	ORF9 N	C	A	non-syn	S232R								143																				280	5.4e-05	0	1	NA
29095	29095	ORF9 N	C	T	syn	F274F														7														32073	0.006134	0.035	1	NA
29700	29700	3'UTR	A	T	non-coding	non-coding										137-144																		79	1.5e-05	0.121	1	NA
29742	29742	3'UTR	G	T	non-coding	non-coding										27-40																		2543481	0.486471	0.707	1	NA
29745	29745	3'UTR	G	T	non-coding	non-coding								143																				7833	0.001498	0.019	1	NA
29825	29825	3'UTR	G	T	non-coding	non-coding			82-86, 98-100, 101																									3465	0.000663	0.003	1	NA
