## Supplementary material for "Drivers of adaptive evolution during chronic SARS-CoV-2 infections": Table S2

### Sheet: Sheet1
Table S2., Harari et al., supplementary information per patient with chronic infection
Ref	Estimated time/dates of infection	Lineage	Patient background condition	Background treatment	Treatment during Cov infection prior to seq event (day of onset if known)	Steroids treatment	Inferred B cell depletion	Serology (day)	Summary of amino-acid replacements in spike (day)	Summary of amino-acid replacements in rest of the genome (day)	Days of infection sequenced	Antibody evasion 0/1	Total spike replacements	Rate of spike replacements	Total genome replacements*	Rate genome replacements	Mutational Polymorphisms Across Time	# Mutational Polymorphism
Avanzato	03/2020-06/2020	A.1	CLL, hypogammaglobulinemia, chronic leukocytosis	Intravenous immunoglobulin (IVIG)	CP (71, 82)	0	0	negative (49, 71); positive (77, 82)	L141_Y144 (70)	K2N, M85- (70); S6386P (105)	105	1	1	0.00952381	4	0.0380952	yes	3
Baang	~2020	B.1	mantle cell lymphoma	CD20 bispecific antibody and a second B-cell directed antibody, cyclophosphamide, doxorubicin and prednisone	CP (31, 122)	1	1	negative (30, 120) positive (66)	none	P1640L (29); T1322I, P1640F, M4502L, L21F (93); T1638I (106)	131	0	0	0	6	0.0458015	yes	1
Borges	06/2020-12/2020	B.1.1.401	B cell lymphoma, neutropenia	CD20 bispecific antibody and a second B-cell directed antibody; high-dose corticosteroids	remdesivir (30, 122), high-dose corticosteroids, chemotherapy and methotrexate (143)	1	1	negative (171)	V3G, N17_T29, S50L, N87S, L141_Y145, A222V (164)	I114T, K2085_T2087, S2193F, T3058I, A6832V, T30I, R42K, T39S (164)	164	1	6	0.0365854	14	0.0853659	no		*1 time point
Chen	04/2020-08/2020	B.1.369	Kidney transplant	Mycophenolic acid, prednisone, and tacrolimus	CP (2)	1	1	-	L141_Y144, E484K (27)	A1380T (27)	94	1	2	0.0212766	3	0.0319149	no	0
Choi	04/2020-09/2020	B.1.486	Severe antiphospholipid syndrome + venous thromboemboli, pulmonary emboli, thrombotic microangiopathy, adrenal hemorrhage, coronary vasculitis, and aortitis	Hydroxychloroquine, cyclophosphamide, low-dose prednisone, rituximab and eculizumab.	remdesivir (1, 72, 128), high-dose prednisone (1-5), methylprednisolone (126), Regeneron (143), IVIG, cyclophosphamide and ruxolitinib (133-154)	1	1	negative (28, 107) positive (81, 87)	Y144F, T478K, E484K, S494P, I870V, L141_V143 (75); Q493K, N501Y, Q183H (128); P9L, Y489H (143); N440D, A1020S, S12_L18, (146); Y144-, E484Q, F486I (152)	A3070V, S166A, T30I, S83L (75); A2V, Q94K (128); H125Y (143); A208S (146)	150	1	16	0.106667	25	0.166667	yes	12
Jensen P1	NA	B.1	Renal disease	Rituximab, high-dose prednisolone	bamlanivimab (2)	1	1	-	E484K (12); E484Q (14)	none	20	1	2	0.1	2	0.1	yes	2
Jensen P2	NA	B.1.1.401	AIDS	tenofovir alafenamide, emtricitabine and bictegravir	bamlanivimab (3), remdesivir (22)	0	0	-	Q954L (7); E484K (9)	I502T, D155Y, A81S (7); A15S (9)	30	1	2	0.0666667	6	0.2	yes	2
Jensen P3	NA	B.1.177	Folicular lymphoma	Obinutuzumab, thiotepa, cytarabine, etoposide	CP (57, 59), bamlanivimab (76)	0	1	-	E484K (81)	none	102	1	1	0.00980392	1	0.00980392	no	0
Jensen P4	NA	B.1.177	Heart transplant	cyclosporine, azathioprine, low-dose prednisolone, pyrimethamine and clindamycin	bamlanivimab (2)	1	0		E484K (19)	none	32	1	1	0.03125	1	0.03125	no	0
Jensen P5	NA	B.1.258	CLL	ibrutinib	dexamethasone (6-15), bamlanivimab (45)	1	1	-	E484K (52)	I2501T (49); L590F (51)	90	1	1	0.0111111	3	0.0333333	yes	1
Jensen P6	NA	B.1.160	Kidney transplant	tacrolimus, mycophenolate, mofetil, prednisolone	CP (1), bamlanivimab (17)	1	0	-	none	none	26	1	0	0	0	0	no	0
Karim	09/2020- 03/2021	B.1.1.273	AIDS	ART (tenofovir, emtricitabine and efavirenz), dexamethasone	-	1	0	negative (6, 20, 34, 71, 106, 190)	E484K, A1078V (7); R190K, K417T, F490S, D796H (71); D427Y, N501 (190)	none	190	1	8	0.0421053	8	0.0421053	yes	5
Kemp	05/2020-08/2020	B.1.1.28 P.2	marginal B cell lymphoma	Rituximab, vincristine, prednisolone, cyclophosphamide	remdesivir (41, 54, 63, 92), CP (63, 65)	1	1	negative (39) positive (64, 66, 71, 90, 94, 98)	I68_V70, D796H (82); Y200H, T240I (86); S13I, W64G, P330S (93); P812S (101)	I693T, V4558L (66); K1720N, Q28R (82); N6629S (86); T30I, S1218N, T3058I, D3479N, I3835M, V5184I, Y5648C, L19I, H125Y (93); E22D (98)	102	1	8	0.0784314	23	0.22549	yes	22
Leung	11/2020-02/2021	B.1.1.306	ALL	Inotuzumab, high-dose dexamethasone, lactate dehydrogenase, sulfamethoxazole, voriconazole	high-dose dexamethasone (33, 65) low-dose dexamethasone (43) remdesivir (91)	1	1	negative (87)	Y144- (33); S494P (97)	D1323A, T1638I (78); S37P (97)	97	1	2	0.0206186	5	0.0515464	no	0
Truong P2	05/2020-11/2021	B.1.5	B-ALL	Cyclophosphamide and Fludarabine as lymphodepleting agents prior to CAR-T cell therapy	remdesivir (20, 30), CP (78, 103, 110, 123, 130, 137)	0	1	negative (29, 91, 118) positive (109, 130, 137, 140)	T95I (127); Y145- (134); L141_Y144 (137); T22I (144)	M3655I, R4849C, A105V (40); L3352F (99); G82S, L3915F (117); A6707V, T3255I (127); P892A, S3149F, S171L, S197T (134); T5538I (144)	144	1	4	0.0277778	17	0.118056	yes	14
Truong P3	05/2020-11/2020	B.1	B-ALL	Cyclophosphamide, cytarabine, thioguanine, vincristine, dexamethasone, methotrexate, mercaptopurine	remdesivir (32)	1	1	negative (57, 140, 165) positive (83)	I197T (68); S13I, K97M, L141_V143, R190K, V483A, E484K (139), N211K, N440K (162)	E6378D, Q9H (67); P5562L (68); E797A, H1500Y, M3669V, T30I, N48D, S50I, H125Y, T11I (139); C720F, L3606F, T148A (162)	162	1	9	0.0555556	23	0.141975	yes	7
Perez Lago P1	03/2020-09/2020	B /19A	Follicular lymphoma	Rituximab, corticosteroids	corticosteroids (64-77, 125-194) Lopinavir/ritonavir (69, 84, 108) remdesivir (75-84, 98-106, 126-133) CP (125)	1	1	negative (66, 100, 115, 120)	S172A (126)	A2325V, S81P (99); T1504I, C5191R (114); I6721M, C102S (126)	189	0	1	0.00529101	7	0.037037	yes	4
Perez Lago P2	03/2020-09/2020	B.1.5	Follicular lymphoma	Rituximab-bendamustine, lymphopenia	CP (68, 82) Remdesivir (69-77, 83-91) lopinavir/ritonavir (18, 54, 67) corticosteroids (18, 56) Anti inflammatory Ab (19, 25, 28) Immunoglobulins (52, 87, 92)	1	1	negative (51, 94, 111, 171) positive (74-80)	D88E, I788V (143)	T30I (68); G934V, T1322I, P1640L, A12T (100); T1022I, I1274V, T1322A, D1639N, V3718F, A5017T, H5488Y (114); T11I (121); T1277A, N4167K, C5089F, I121L, E31V, S232R (143)	143	0	2	0.013986	21	0.146853	yes	9
Perez Lago P3	04/2020-07/2020	A.5	Follicular lymphoma	lopinavir/ritonavir, azithromycin, and ertapenem	lopinavir/ritonavir (0, 16), hydroxychloroquine (0), and ceftriaxone (0), azithromycin (16) ertapenem (16), IVIG (20), Remdesivir (32-42, 49-59), high-dose methylprednisolone (35), CP (58)	1	0	negative (40, 60)	none	D144G, I659V, S2303F, V5184I (66)	66	0	0	0	4	0.0606061	no	0
Tarhini P1	06/2020-09/2020	B.1	AIDS, leukoencephalopathy	ART	-	0	0	negative (NA)	none	none	91	0	0	0	0	0	no	0
Tarhini P2	04/2020-06/2020	B.1	Heart transplanted, chronic kidney disease	prednisone, mycophenolic acid, belatacept	-	0	0	negative (NA)	none	none	136	0	0	0	0	0	no	0
Harari P1	01/2021-03/2021	B.1.1.7	CLL	Rituximab, venetoclax	venetoclax	0	1	-	E484Q (36)	S5398L, P1640L (36); I5849V, M19T (37); G150S, T1638A (56)	56	1	1	0.0178571	7	0.125	yes	1
Harari P2	06/2021-10/2021	B.1.1.50	Follicular lymphoma	obinutuzumab	-	0	1	-	none	Q3279R, D6300N (65)	82	0	0	0	2	0.0243902	no	0
Harari P3	01/2021-03/2021	B.1.362	Hodgkin's lymphoma	-	-	0	0	-	G485R (51); W258C (60)	G618D, P5968L, T16M (51); W131C (60); T6022I (68)	68	1	2	0.0294118	7	0.102941	yes	2
Harari P4	01/2021-03/2021	B.1.1.7	Autoimmune skin disease	high-dose steroids, azathioprine	high-dose prednison, IVIG	1	0	-	none	F480L (13)	36	0	0	0	1	0.0277778	yes	1
Harari P5	10/2020-01/2021	B.1.1.50	ALL	CAR-T, Inotuzumab	-	0	1	negative (22, 53) positive (46)	E484K (30); F490L (40); Y144- (68)	D3L (27); S5490L (30); T727I, T2154I, P5726S, S40P (40)	89	1	3	0.0337079	9	0.101124	yes	6
Harari P6	12/2020-02/2020	B.1.1.50	CLL	obinutuzumab, ibrutinib,	-	1	0	-	none	P1321S, A105V, I6012T, Q6279H (35)	37	0	0	0	4	0.108108	yes	4
*mutations were only counted once in the case of re-appearance.
