## Supplementary material for "Drivers of adaptive evolution during chronic SARS-CoV-2 infections": Table S3

### Sheet: Sheet1
Table S3, Harari et al., time-points sequenced per patients with chronic infections
ref	Day of sequencing	CoV Ab treatment (1-8d prior to seq)	Day of CoV Ab treatment	Serology 8 days prior seq	Day of serology test	Viral rebound (negative/borderline drop prior to seq event)	# Spike mutations	Ab evasion	Type of sample*
Avanzato T2	70	0	-	NA	-	0	1	1	NP
Avanzato T3	85	1	82	1	82	1	0	0	NP
Avanzato T4	105	0	-	NA	-	0	0	0	NP
Baang T2	12	0	-	NA	-	0	0	0	NP
Baang T3	22	0	-	NA	-	0	0	0	NP
Baang T4	29	0	-	NA	-	0	0	0	NP
Baang T5	29	0	-	NA	-	0	0	0	Sp
Baang T6	33	1	31	0	30	0	0	0	Sp
Baang T7	38	1	31	0	30	0	0	0	Sp
Baang T8	93	0	-	NA	-	0	0	0	NP
Baang T9	106	0	-	NA	-	0	0	0	NP
Borges T2	164	0	-	NA	-	1	6	1	BAL
Borges T3	171	0	-	0	171	0	0	0	BAL
Chen T2	7	1	2	NA	-	0	0	0	TA
Chen T3	21	0	-	NA	-	0	0	0	TA
Chen T4	27	0	-	NA	-	0	2	1	TA
Choi T2	25	0	-	NA	-	0	0	0	NP
Choi T3	75	0	-	NA	-	1	6	1	NP
Choi T4	81	0	-	1	81	0	0	0	NP
Choi T5	128	0	-	NA	-	1	3	0	NP
Choi T6	130	0	-	NA	-	0	0	0	NP
Choi T7	143	0	-	NA	-	1	2	1	NP
Choi T8	146	1	143	NA	-	0	3	1	NP
Choi T9	152	1	148	NA	-	0	3	1	NP
Jensen P1 T2	12	0	-	NA	-	0	1	1	NP
Jensen P1 T3	14	0	-	NA	-	0	1	1	NP
Jensen P1 T4	16	0	-	NA	-	0	0	0	NP
Jensen P2 T2	7	1	3	NA	-	0	1	0	NP
Jensen P2 T3	9	1	3	NA	-	0	1	1	NP
Jensen P2 T4	12	0	-	NA	-	0	0	0	NP
Jensen P2 T5	16	0	-	NA	-	0	0	0	NP
Jensen P2 T6	20	1	18	NA	-	0	0	0	NP
Jensen P2 T7	21	1	18	NA	-	0	0	0	NP
Jensen P2 T8	23	0	18	NA	-	0	0	0	NP
Jensen P3 T2	81	1	76	NA	-	0	1	1	NP
Jensen P3 T3	82	1	76	NA	-	0	0	0	NP
Jensen P3 T4	84	1	76	NA	-	0	0	0	NP
Jensen P3 T5	89	0	-	NA	-	0	0	0	NP
Jensen P4 T2	19	0	-	NA	-	1	1	1	NP
Jensen P4 T3	25	0	-	NA	-	0	0	0	NP
Jensen P4 T4	27	0	-	NA	-	0	0	0	NP
Jensen P5 T2	46	1	45	NA	-	0	0	0	NP
Jensen P5 T3	49	1	45	NA	-	0	0	0	NP
Jensen P5 T4	51	1	45	NA	-	0	0	0	NP
Jensen P5 T5	52	1	45	NA	-	0	1	1	NP
Jensen P5 T6	72	0	-	NA	-	0	0	0	NP
Jensen P6 T2	4	1	1	NA	-	0	0	0	NP
Jensen P6 T3	7	1	1	NA	-	0	0	0	NP
Jensen P6 T4	11	0	-	NA	-	0	0	0	NP
Jensen P6 T5	15	0	-	NA	-	0	0	0	NP
Jensen P6 T6	19	1	16	NA	-	0	0	0	NP
Jensen P6 T7	20	0	-	NA	-	0	0	0	NP
Karim T2	7	0	-	0	6	0	2	1	NP
Karim T3	20	0	-	0	20	0	0	0	NP
Karim T4	34	0	-	0	34	0	0	0	NP
Karim T5	71	0	-	0	71	0	4	1	NP
Karim T6	106	0	-	0	106	0	0	0	NP
Karim T7	190	0	-	0	190	0	2	1	NP
Kemp T2	37	0	-	NA	-	0	0	0	NP
Kemp T3	41	0	-	0	39	0	0	0	NP
Kemp T4	45	0	-	0	39	0	0	0	NP
Kemp T5	50	0	-	NA	-	0	0	0	NP
Kemp T6	55	0	-	NA	-	0	0	0	NP
Kemp T7	66	1	63	1	64, 66	0	0	0	NP
Kemp T8	82	0	-	NA	-	1	2	1	NP
Kemp T9	86	0	-	NA	-	0	2	0	NP
Kemp T10	93	0	-	1	90	0	3	0	NP
Kemp T11	98	0	-	1	94	0	0	0	NP
Kemp T12	99	0	-	1	98	0	0	0	NP
Kemp T13	100	0	-	1	98	0	0	0	NP
Kemp T14	101	0	-	1	98	0	1	0	NP
Leung T2	33	0	-	NA	-	0	1	1	NP
Leung T3	78	0	-	NA	-	0	0	0	NP
Leung T4	91	0		0	87	0	0	0	NP
Leung T5	97	0	-	0	87	0	1	1	NP
Troung P2 T2	11	0	-	NA	-	0	0	0	NP/OP
Troung P2 T3	18	0	-	NA	-	0	0	0	NP/OP
Troung P2 T4	27	0	-	NA	-	0	0	0	NP/OP
Troung P2 T5	40	0	-	NA	-	0	0	0	NP/OP
Troung P2 T6	77	0	-	NA	-	0	0	0	NP/OP
Troung P2 T7	92	0	-	0	91	0	0	0	NP/OP
Troung P2 T8	99	1	-	0	91	0	0	0	NP/OP
Troung P2 T9	117	1	110	1	109	0	0	0	NP/OP
Troung P2 T10	120	0	-	0	118	0	0	0	NP/OP
Troung P2 T11	127	1	123	NA	-	0	1	0	NP/OP
Troung P2 T12	134	1	130	1	130	0	1	1	NP/OP
Troung P2 T13	137	1	130	1	137	0	1	1	NP/OP
Troung P2 T14	144	1	137	1	140	0	1	0	NP/OP
Troung P3 T2	15	0	-	NA	-	0	0	0	NP/OP
Troung P3 T3	67	0	-	NA	-	0	0	0	NP/OP
Troung P3 T4	68	0	-	NA	-	0	1	0	NP/OP
Troung P3 T5	139	0	-	NA	-	0	6	1	NP/OP
Troung P3 T6	162	0	-	NA	-	0	2	0	NP/OP
Perez Lago P1 T2	86	0	-	NA	-	0	0	0	NP
Perez Lago P1 T3	99	0	-	NA	-	0	0	0	NP
Perez Lago P1 T3	114	0	-	NA	-	0	0	0	NP
Perez Lago P1 T4	126	0	-	0	120	0	1	0	NP
Perez Lago P1 T5	136	1	127-128	NA	-	0	0	0	NP
Perez Lago P1 T6	145	0	-	NA	-	0	0	0	NP
Perez Lago P1 T7	167	0	-	NA	-	0	0	0	NP
Perez Lago P1 T8	189	0	-	NA	-	0	0	0	NP
Perez Lago P2 T2	37	0	-	NA	-	0	0	0	NP
Perez Lago P2 T3	49	0	-	NA	-	0	0	0	NP
Perez Lago P2 T4	68	0		NA	-	0	0	0	Plasma
Perez Lago P2 T5	81	0	-	1	80	0	0	0	NP
Perez Lago P2 T6	100	0	-	NA	-	0	0	0	NP
Perez Lago P2 T7	107	0	-	NA	-	0	0	0	NP
Perez Lago P2 T8	114	0	-	0	111	0	0	0	NP
Perez Lago P2 T9	121	0	-	NA	-	0	0	0	NP
Perez Lago P2 T10	143	0	-	NA	-	0	2	0	NP
Perez Lago P3 T2	17	0	-	NA	-	0	0	0	plasma
Perez Lago P3 T3	21	0	-	NA	-	0	0	0	NP
Perez Lago P3 T4	49	0	-	NA	-	0	0	0	NP
Perez Lago P3 T5	56	0	-	NA	-	0	0	0	NP
Perez Lago P3 T6	66	1	59	0	60	0	0	0	NP
Tarhini P1 T2	35	0	-	NA	-	0	0	0	NP
Tarhini P1 T3	53	0	-	NA	-	0	0	0	NP
Tarhini P1 T4	75	0	-	NA	-	0	0	0	NP
Tarhini P2 T2	91	0	-	NA	-	0	0	0	NP
Tarhini P2 T3	103	0	-	NA	-	0	0	0	NP
Harari P1 T2	36	0	-	NA	-	1	1	1	NP
Harari P1 T3	37	0	-	NA	-	0	0	0	NP
Harari P1 T4	56	0	-	NA	-	0	0	0	NP
Harari P2 T5	65	0	-	NA	-	1	0	0	NP
Harari P3 T2	17	1	15	NA	-	0	0	0	NP
Harari P3 T3	23	0	-	NA	-	0	0	0	NP
Harari P3 T4	51	0	-	NA	-	1	1	1	NP
Harari P3 T5	60	0	-	NA	-	0	1	0	NP
Harari P3 T6	88	0	-	NA	-	0	0	0	NP
Harari P4 T2	10	0	-	NA	-	0	0	0	NP
Harari P4 T3	13	0	-	NA	-	0	0	0	NP
Harari P4 T4	18	0	-	NA	-	0	0	0	NP
Harari P4 T5	25	0	-	NA	-	0	0	0	NP
Harari P4 T6	28	0	-	NA	-	0	0	0	NP
Harari P4 T7	36	0	-	NA	-	0	0	0	NP
Harari P5 T2	12	0	-	NA	-	0	0	0	NP
Harari P5 T3	20	0	-	NA	-	0	0	0	NP
Harari P5 T4	30	0	-	0	22	0	1	1	NP
Harari P5 T5	40	1	33-34	NA	-	1	1	1	NP
Harari P5 T6	44	1	42-43	NA	-	0	0	0	NP
Harari P5 T7	68	0	-	NA	-	1	1	1	NP
Harari P5 T8	75	0	-	NA	-	0	0	0	NP
Harari P6 T2	22	0	-	NA	-	0	0	0	NP
Harari P6 T3	30	0	-	NA	-	0	0	0	NP
Harari P6 T4	35	0	-	NA	-	0	0	0	NP
Harari P6 T5	37	0	-	NA	-	0	0	0	NP
* NP - nasophayngeal, OP - orophayngeal, SP - sputum, BAL - bronchoalveolar lavage , TA - tracheal aspirates
