## Supplementary material for "Drivers of adaptive evolution during chronic SARS-CoV-2 infections": Table S4

### Sheet: all_counts0702
Table S4, Harari et al., Mutations used to create Figure 1
position	count	group
509	1	Chronic infection
518	1	Chronic infection
606	1	Chronic infection
677	1	Chronic infection
696	1	Chronic infection
713	1	Chronic infection
823	1	Chronic infection
913	1	Chronic infection
1387	1	Chronic infection
1570	1	Chronic infection
1703	1	Chronic infection
1770	1	Chronic infection
2035	1	Chronic infection
2113	1	Chronic infection
2118	1	Chronic infection
2240	1	Chronic infection
2343	1	Chronic infection
2424	1	Chronic infection
2445	1	Chronic infection
2655	1	Chronic infection
2939	1	Chronic infection
3066	1	Chronic infection
3330	1	Chronic infection
3421	1	Chronic infection
3523	1	Chronic infection
3918	1	Chronic infection
4085	1	Chronic infection
4094	1	Chronic infection
4226	1	Chronic infection
4229	1	Chronic infection
4230	2	Chronic infection
4233	1	Chronic infection
4763	1	Chronic infection
4776	1	Chronic infection
4795	1	Chronic infection
4832	1	Chronic infection
4891	1	Chronic infection
5020	1	Chronic infection
5100	1	Chronic infection
5144	1	Chronic infection
5178	2	Chronic infection
5180	1	Chronic infection
5183	1	Chronic infection
5184	1	Chronic infection
5338	1	Chronic infection
5384	2	Chronic infection
5425	1	Chronic infection
5590	1	Chronic infection
5812	1	Chronic infection
6518	1	Chronic infection
6726	1	Chronic infection
6843	1	Chronic infection
7165	1	Chronic infection
7173	1	Chronic infection
7239	1	Chronic infection
7767	1	Chronic infection
7945	1	Chronic infection
8290	1	Chronic infection
8440	1	Chronic infection
8905	1	Chronic infection
9165	1	Chronic infection
9438	2	Chronic infection
9474	1	Chronic infection
9711	1	Chronic infection
9733	1	Chronic infection
10029	1	Chronic infection
10319	1	Chronic infection
10369	1	Chronic infection
10700	1	Chronic infection
10834	1	Chronic infection
11083	1	Chronic infection
11230	1	Chronic infection
11270	1	Chronic infection
11417	1	Chronic infection
11451	1	Chronic infection
11620	1	Chronic infection
11770	1	Chronic infection
12008	1	Chronic infection
12068	1	Chronic infection
12121	1	Chronic infection
12400	1	Chronic infection
12766	1	Chronic infection
13665	1	Chronic infection
13768	1	Chronic infection
13860	1	Chronic infection
13936	1	Chronic infection
14178	1	Chronic infection
14313	1	Chronic infection
14520	1	Chronic infection
14724	1	Chronic infection
14809	1	Chronic infection
15240	1	Chronic infection
15313	1	Chronic infection
15530	1	Chronic infection
15543	1	Chronic infection
15714	1	Chronic infection
15720	1	Chronic infection
15814	2	Chronic infection
15835	1	Chronic infection
16014	1	Chronic infection
16374	1	Chronic infection
16457	1	Chronic infection
16620	1	Chronic infection
16726	1	Chronic infection
16877	1	Chronic infection
16949	1	Chronic infection
17127	1	Chronic infection
17207	1	Chronic infection
17440	1	Chronic infection
17550	1	Chronic infection
17809	1	Chronic infection
17895	1	Chronic infection
18167	1	Chronic infection
18299	1	Chronic infection
18329	1	Chronic infection
18555	1	Chronic infection
18870	1	Chronic infection
19101	1	Chronic infection
19162	1	Chronic infection
19398	1	Chronic infection
19420	1	Chronic infection
19944	1	Chronic infection
20150	1	Chronic infection
20262	1	Chronic infection
20384	1	Chronic infection
20427	1	Chronic infection
20580	1	Chronic infection
20759	1	Chronic infection
21057	1	Chronic infection
21306	1	Chronic infection
21557	1	Chronic infection
21570	1	Chronic infection
21588	2	Chronic infection
21596	1	Chronic infection
21600	2	Chronic infection
21611	1	Chronic infection
21627	1	Chronic infection
21658	1	Chronic infection
21691	1	Chronic infection
21711	1	Chronic infection
21752	1	Chronic infection
21765	1	Chronic infection
21822	1	Chronic infection
21826	1	Chronic infection
21846	1	Chronic infection
21852	1	Chronic infection
21983	6	Chronic infection
21992	3	Chronic infection
21993	1	Chronic infection
21995	1	Chronic infection
22076	1	Chronic infection
22111	1	Chronic infection
22131	2	Chronic infection
22152	1	Chronic infection
22160	1	Chronic infection
22195	1	Chronic infection
22227	1	Chronic infection
22264	1	Chronic infection
22281	1	Chronic infection
22336	1	Chronic infection
22339	1	Chronic infection
22550	1	Chronic infection
22812	1	Chronic infection
22841	1	Chronic infection
22843	1	Chronic infection
22880	1	Chronic infection
22882	1	Chronic infection
22909	1	Chronic infection
22995	1	Chronic infection
23010	1	Chronic infection
23012	10	Chronic infection
23012	3	Chronic infection
23015	1	Chronic infection
23018	1	Chronic infection
23027	1	Chronic infection
23031	1	Chronic infection
23032	1	Chronic infection
23039	1	Chronic infection
23042	2	Chronic infection
23063	2	Chronic infection
23114	1	Chronic infection
23191	1	Chronic infection
23290	1	Chronic infection
23638	1	Chronic infection
23924	1	Chronic infection
23948	1	Chronic infection
24170	1	Chronic infection
24193	1	Chronic infection
24423	1	Chronic infection
24620	1	Chronic infection
24751	1	Chronic infection
24795	1	Chronic infection
24829	1	Chronic infection
25033	1	Chronic infection
25217	1	Chronic infection
25506	1	Chronic infection
25510	1	Chronic infection
25785	1	Chronic infection
25855	1	Chronic infection
25888	1	Chronic infection
25904	1	Chronic infection
26299	1	Chronic infection
26305	1	Chronic infection
26333	5	Chronic infection
26386	1	Chronic infection
26393	1	Chronic infection
26491	1	Chronic infection
26492	1	Chronic infection
26497	1	Chronic infection
26511	1	Chronic infection
26527	1	Chronic infection
26647	1	Chronic infection
26763	1	Chronic infection
26895	3	Chronic infection
27112	1	Chronic infection
27235	1	Chronic infection
27257	1	Chronic infection
27459	1	Chronic infection
27508	1	Chronic infection
27618	1	Chronic infection
27634	1	Chronic infection
27641	1	Chronic infection
27673	1	Chronic infection
27707	2	Chronic infection
27798	1	Chronic infection
27800	1	Chronic infection
27899	1	Chronic infection
27925	2	Chronic infection
28198	1	Chronic infection
28253	1	Chronic infection
28254	1	Chronic infection
28280	1	Chronic infection
28300	1	Chronic infection
28320	1	Chronic infection
28321	1	Chronic infection
28356	1	Chronic infection
28365	1	Chronic infection
28382	1	Chronic infection
28715	1	Chronic infection
28895	1	Chronic infection
28969	1	Chronic infection
29095	1	Chronic infection
29700	1	Chronic infection
29742	1	Chronic infection
29745	1	Chronic infection
29825	1	Chronic infection
210	1	VOCs
518	0	VOCs
558	0	VOCs
606	0	VOCs
676	0	VOCs
696	0	VOCs
713	0	VOCs
733	1	VOCs
913	1	VOCs
1059	1	VOCs
1067	0	VOCs
1185	0	VOCs
1312	0	VOCs
1441	0	VOCs
1552	0	VOCs
1703	0	VOCs
2037	0	VOCs
2113	0	VOCs
2118	0	VOCs
2236	0	VOCs
2240	0	VOCs
2270	0	VOCs
2343	0	VOCs
2416	0	VOCs
2445	0	VOCs
2749	1	VOCs
2832	1	VOCs
3066	0	VOCs
3267	1	VOCs
3330	0	VOCs
3564	0	VOCs
3828	1	VOCs
3918	0	VOCs
4055	1	VOCs
4084	0	VOCs
4085	0	VOCs
4094	0	VOCs
4229	0	VOCs
4229	0	VOCs
4230	0	VOCs
4241	0	VOCs
4832	0	VOCs
4776	0	VOCs
5020	0	VOCs
5144	0	VOCs
5177	0	VOCs
5180	0	VOCs
5184	0	VOCs
5230	1	VOCs
5386	1	VOCs
5388	1	VOCs
5393	0	VOCs
5425	0	VOCs
5590	0	VOCs
5648	1	VOCs
5812	0	VOCs
5986	1	VOCs
6083	0	VOCs
6319	1	VOCs
6337	0	VOCs
6338	0	VOCs
6340	0	VOCs
6341	0	VOCs
6512	1	VOCs
6515	1	VOCs
6518	0	VOCs
6613	1	VOCs
6726	0	VOCs
6843	0	VOCs
6954	1	VOCs
7086	0	VOCs
7165	0	VOCs
7173	0	VOCs
7239	0	VOCs
7834	0	VOCs
8393	1	VOCs
8653	0	VOCs
9438	0	VOCs
9344	0	VOCs
9497	0	VOCs
9733	0	VOCs
9741	0	VOCs
10029	1	VOCs
10078	0	VOCs
10116	0	VOCs
10323	0	VOCs
10369	0	VOCs
10449	1	VOCs
10700	0	VOCs
11059	0	VOCs
11083	0	VOCs
11285	1	VOCs
11288	4	VOCs
11291	4	VOCs
11294	3	VOCs
11417	0	VOCs
11451	0	VOCs
11537	1	VOCs
11575	0	VOCs
11770	0	VOCs
11839	0	VOCs
12068	0	VOCs
12400	0	VOCs
12555	0	VOCs
12756	0	VOCs
12766	0	VOCs
12778	1	VOCs
12886	0	VOCs
13019	0	VOCs
13195	1	VOCs
13684	0	VOCs
13860	1	VOCs
13913	0	VOCs
13936	0	VOCs
14322	0	VOCs
14408	0	VOCs
14520	0	VOCs
14676	1	VOCs
14724	0	VOCs
15240	1	VOCs
15279	1	VOCs
15313	0	VOCs
15330	0	VOCs
15456	0	VOCs
15814	0	VOCs
15835	0	VOCs
16176	1	VOCs
16457	0	VOCs
16575	0	VOCs
16620	0	VOCs
16726	0	VOCs
16800	0	VOCs
17127	0	VOCs
17207	0	VOCs
17337	0	VOCs
17440	0	VOCs
17747	0	VOCs
17809	0	VOCs
18167	0	VOCs
18329	0	VOCs
18555	0	VOCs
18880	0	VOCs
18981	0	VOCs
19162	0	VOCs
19420	0	VOCs
19944	0	VOCs
20150	0	VOCs
20234	0	VOCs
20759	0	VOCs
20427	0	VOCs
21057	0	VOCs
21234	0	VOCs
21570	0	VOCs
21588	0	VOCs
21594	0	VOCs
21596	0	VOCs
21599	0	VOCs
21602	0	VOCs
21607	0	VOCs
21608	0	VOCs
21610	0	VOCs
21618	1	VOCs
21621	1	VOCs
21638	1	VOCs
21711	0	VOCs
21752	0	VOCs
21765	0	VOCs
21762	1	VOCs
21767	2	VOCs
21770	2	VOCs
21789	0	VOCs
21801	1	VOCs
21822	0	VOCs
21826	0	VOCs
21846	1	VOCs
21974	1	VOCs
21982	0	VOCs
21983	0	VOCs
21986	1	VOCs
21989	1	VOCs
21992	2	VOCs
21993	0	VOCs
21995	0	VOCs
21992	0	VOCs
22029	1	VOCs
22076	0	VOCs
22111	0	VOCs
22132	1	VOCs
22160	0	VOCs
22193	1	VOCs
22196	1	VOCs
22206	1	VOCs
22227	0	VOCs
22281	0	VOCs
22283	1	VOCs
22286	1	VOCs
22289	1	VOCs
22336	0	VOCs
22381	0	VOCs
22550	0	VOCs
22578	1	VOCs
22679	1	VOCs
22686	1	VOCs
22812	1	VOCs
22813	2	VOCs
22841	0	VOCs
22880	0	VOCs
22882	1	VOCs
22898	1	VOCs
22917	1	VOCs
22971	0	VOCs
22927	0	VOCs
22928	0	VOCs
22988	0	VOCs
22992	1	VOCs
22995	2	VOCs
23010	0	VOCs
23012	2	VOCs
23012	0	VOCs
23013	0	VOCs
23015	0	VOCs
23018	0	VOCs
23027	0	VOCs
23029	0	VOCs
23031	0	VOCs
23032	0	VOCs
23039	0	VOCs
23040	1	VOCs
23042	0	VOCs
23048	1	VOCs
23055	1	VOCs
23063	4	VOCs
23075	1	VOCs
23271	1	VOCs
23290	0	VOCs
23403	5	VOCs
23525	2	VOCs
23599	1	VOCs
23603	2	VOCs
23604	1	VOCs
23664	1	VOCs
23709	1	VOCs
23772	0	VOCs
23854	1	VOCs
23924	0	VOCs
23948	0	VOCs
23948	1	VOCs
24130	1	VOCs
24170	0	VOCs
24138	0	VOCs
24193	0	VOCs
24410	0	VOCs
24424	1	VOCs
24469	1	VOCs
24503	1	VOCs
24506	1	VOCs
24545	0	VOCs
24620	0	VOCs
24642	1	VOCs
24795	0	VOCs
24829	0	VOCs
24914	1	VOCs
25000	1	VOCs
25088	0	VOCs
25101	0	VOCs
25207	0	VOCs
25418	1	VOCs
25469	1	VOCs
25510	0	VOCs
25563	1	VOCs
25584	1	VOCs
25688	0	VOCs
25785	0	VOCs
25888	0	VOCs
26038	0	VOCs
26149	0	VOCs
26261	0	VOCs
26296	0	VOCs
26299	0	VOCs
26320	0	VOCs
26333	0	VOCs
26456	1	VOCs
26527	0	VOCs
26530	1	VOCs
26577	0	VOCs
26600	0	VOCs
26647	0	VOCs
26709	1	VOCs
26767	1	VOCs
26826	0	VOCs
26895	0	VOCs
26908	0	VOCs
27153	0	VOCs
27201	0	VOCs
27206	0	VOCs
27214	0	VOCs
27235	0	VOCs
27257	0	VOCs
27259	1	VOCs
27351	0	VOCs
27459	0	VOCs
27618	0	VOCs
27634	0	VOCs
27638	0	VOCs
27641	0	VOCs
27667	1	VOCs
27673	0	VOCs
27752	1	VOCs
27758	0	VOCs
27793	0	VOCs
27807	1	VOCs
27919	0	VOCs
27925	0	VOCs
27945	0	VOCs
27970	0	VOCs
27972	1	VOCs
28048	1	VOCs
28093	0	VOCs
28111	1	VOCs
28198	0	VOCs
28253	1	VOCs
28254	0	VOCs
28271	2	VOCs
28280	1	VOCs
28289	0	VOCs
28311	1	VOCs
28356	0	VOCs
28320	0	VOCs
28365	0	VOCs
28365	1	VOCs
28367	1	VOCs
28370	1	VOCs
28461	0	VOCs
28512	1	VOCs
28516	0	VOCs
28651	0	VOCs
28856	0	VOCs
28877	1	VOCs
28878	1	VOCs
28887	1	VOCs
28895	0	VOCs
28969	0	VOCs
28977	1	VOCs
29247	0	VOCs
29253	0	VOCs
29402	1	VOCs
29585	1	VOCs
29611	1	VOCs
29742	0	VOCs
29825	0	VOCs
8	1	nextstrain_Aug20
10	1	nextstrain_Aug20
18	1	nextstrain_Aug20
19	1	nextstrain_Aug20
40	1	nextstrain_Aug20
61	3	nextstrain_Aug20
66	3	nextstrain_Aug20
84	1	nextstrain_Aug20
100	1	nextstrain_Aug20
105	1	nextstrain_Aug20
174	1	nextstrain_Aug20
203	1	nextstrain_Aug20
204	1	nextstrain_Aug20
210	1	nextstrain_Aug20
222	1	nextstrain_Aug20
223	2	nextstrain_Aug20
295	1	nextstrain_Aug20
298	1	nextstrain_Aug20
313	2	nextstrain_Aug20
335	1	nextstrain_Aug20
337	2	nextstrain_Aug20
361	2	nextstrain_Aug20
393	1	nextstrain_Aug20
398	1	nextstrain_Aug20
440	1	nextstrain_Aug20
445	1	nextstrain_Aug20
448	1	nextstrain_Aug20
505	1	nextstrain_Aug20
506	1	nextstrain_Aug20
514	1	nextstrain_Aug20
520	1	nextstrain_Aug20
523	1	nextstrain_Aug20
529	1	nextstrain_Aug20
543	1	nextstrain_Aug20
545	1	nextstrain_Aug20
569	1	nextstrain_Aug20
594	1	nextstrain_Aug20
601	1	nextstrain_Aug20
631	1	nextstrain_Aug20
635	1	nextstrain_Aug20
643	1	nextstrain_Aug20
683	2	nextstrain_Aug20
704	1	nextstrain_Aug20
806	1	nextstrain_Aug20
815	1	nextstrain_Aug20
823	1	nextstrain_Aug20
832	1	nextstrain_Aug20
833	1	nextstrain_Aug20
835	1	nextstrain_Aug20
847	1	nextstrain_Aug20
853	1	nextstrain_Aug20
872	1	nextstrain_Aug20
875	1	nextstrain_Aug20
884	1	nextstrain_Aug20
895	1	nextstrain_Aug20
925	1	nextstrain_Aug20
957	1	nextstrain_Aug20
1059	3	nextstrain_Aug20
1076	1	nextstrain_Aug20
1101	1	nextstrain_Aug20
1107	1	nextstrain_Aug20
1116	1	nextstrain_Aug20
1163	1	nextstrain_Aug20
1181	1	nextstrain_Aug20
1190	1	nextstrain_Aug20
1202	1	nextstrain_Aug20
1223	1	nextstrain_Aug20
1302	1	nextstrain_Aug20
1319	1	nextstrain_Aug20
1347	1	nextstrain_Aug20
1380	1	nextstrain_Aug20
1384	1	nextstrain_Aug20
1392	2	nextstrain_Aug20
1397	1	nextstrain_Aug20
1404	1	nextstrain_Aug20
1420	1	nextstrain_Aug20
1429	1	nextstrain_Aug20
1440	1	nextstrain_Aug20
1454	1	nextstrain_Aug20
1457	2	nextstrain_Aug20
1471	1	nextstrain_Aug20
1473	1	nextstrain_Aug20
1479	1	nextstrain_Aug20
1489	1	nextstrain_Aug20
1513	1	nextstrain_Aug20
1515	1	nextstrain_Aug20
1581	1	nextstrain_Aug20
1592	1	nextstrain_Aug20
1593	1	nextstrain_Aug20
1594	1	nextstrain_Aug20
1601	1	nextstrain_Aug20
1609	1	nextstrain_Aug20
1636	1	nextstrain_Aug20
1670	1	nextstrain_Aug20
1684	1	nextstrain_Aug20
1691	1	nextstrain_Aug20
1729	1	nextstrain_Aug20
1738	1	nextstrain_Aug20
1762	1	nextstrain_Aug20
1777	1	nextstrain_Aug20
1813	2	nextstrain_Aug20
1820	1	nextstrain_Aug20
1830	1	nextstrain_Aug20
1843	1	nextstrain_Aug20
1877	1	nextstrain_Aug20
1884	1	nextstrain_Aug20
1891	1	nextstrain_Aug20
1904	1	nextstrain_Aug20
1912	2	nextstrain_Aug20
1917	1	nextstrain_Aug20
1936	1	nextstrain_Aug20
1943	1	nextstrain_Aug20
1947	1	nextstrain_Aug20
1977	1	nextstrain_Aug20
1999	1	nextstrain_Aug20
2017	1	nextstrain_Aug20
2044	1	nextstrain_Aug20
2048	1	nextstrain_Aug20
2062	1	nextstrain_Aug20
2094	1	nextstrain_Aug20
2113	2	nextstrain_Aug20
2227	1	nextstrain_Aug20
2257	1	nextstrain_Aug20
2263	1	nextstrain_Aug20
2276	1	nextstrain_Aug20
2293	1	nextstrain_Aug20
2363	1	nextstrain_Aug20
2381	1	nextstrain_Aug20
2388	1	nextstrain_Aug20
2416	2	nextstrain_Aug20
2432	1	nextstrain_Aug20
2441	1	nextstrain_Aug20
2447	1	nextstrain_Aug20
2453	1	nextstrain_Aug20
2455	3	nextstrain_Aug20
2475	1	nextstrain_Aug20
2480	1	nextstrain_Aug20
2483	1	nextstrain_Aug20
2488	1	nextstrain_Aug20
2508	1	nextstrain_Aug20
2516	1	nextstrain_Aug20
2528	1	nextstrain_Aug20
2537	1	nextstrain_Aug20
2558	1	nextstrain_Aug20
2644	1	nextstrain_Aug20
2652	1	nextstrain_Aug20
2653	1	nextstrain_Aug20
2659	1	nextstrain_Aug20
2695	1	nextstrain_Aug20
2710	2	nextstrain_Aug20
2755	1	nextstrain_Aug20
2782	1	nextstrain_Aug20
2789	1	nextstrain_Aug20
2796	1	nextstrain_Aug20
2810	1	nextstrain_Aug20
2841	1	nextstrain_Aug20
2847	1	nextstrain_Aug20
2867	1	nextstrain_Aug20
2891	1	nextstrain_Aug20
2937	1	nextstrain_Aug20
2942	1	nextstrain_Aug20
2973	2	nextstrain_Aug20
3037	1	nextstrain_Aug20
3049	1	nextstrain_Aug20
3068	1	nextstrain_Aug20
3106	1	nextstrain_Aug20
3117	1	nextstrain_Aug20
3138	1	nextstrain_Aug20
3152	1	nextstrain_Aug20
3172	1	nextstrain_Aug20
3206	1	nextstrain_Aug20
3231	1	nextstrain_Aug20
3261	1	nextstrain_Aug20
3267	1	nextstrain_Aug20
3281	1	nextstrain_Aug20
3373	1	nextstrain_Aug20
3411	1	nextstrain_Aug20
3431	2	nextstrain_Aug20
3455	1	nextstrain_Aug20
3482	1	nextstrain_Aug20
3483	1	nextstrain_Aug20
3517	1	nextstrain_Aug20
3552	1	nextstrain_Aug20
3589	1	nextstrain_Aug20
3602	1	nextstrain_Aug20
3619	2	nextstrain_Aug20
3638	1	nextstrain_Aug20
3646	2	nextstrain_Aug20
3653	1	nextstrain_Aug20
3736	1	nextstrain_Aug20
3768	1	nextstrain_Aug20
3773	1	nextstrain_Aug20
3778	1	nextstrain_Aug20
3811	1	nextstrain_Aug20
3828	1	nextstrain_Aug20
3837	1	nextstrain_Aug20
3846	1	nextstrain_Aug20
3892	1	nextstrain_Aug20
3906	1	nextstrain_Aug20
3987	1	nextstrain_Aug20
3994	1	nextstrain_Aug20
4002	2	nextstrain_Aug20
4052	1	nextstrain_Aug20
4084	1	nextstrain_Aug20
4113	1	nextstrain_Aug20
4146	1	nextstrain_Aug20
4179	1	nextstrain_Aug20
4207	1	nextstrain_Aug20
4234	1	nextstrain_Aug20
4255	1	nextstrain_Aug20
4285	1	nextstrain_Aug20
4320	1	nextstrain_Aug20
4345	1	nextstrain_Aug20
4346	1	nextstrain_Aug20
4390	1	nextstrain_Aug20
4399	1	nextstrain_Aug20
4456	1	nextstrain_Aug20
4510	1	nextstrain_Aug20
4540	1	nextstrain_Aug20
4546	1	nextstrain_Aug20
4551	1	nextstrain_Aug20
4559	1	nextstrain_Aug20
4571	1	nextstrain_Aug20
4573	1	nextstrain_Aug20
4582	1	nextstrain_Aug20
4624	1	nextstrain_Aug20
4683	1	nextstrain_Aug20
4732	1	nextstrain_Aug20
4777	1	nextstrain_Aug20
4780	1	nextstrain_Aug20
4784	1	nextstrain_Aug20
4890	1	nextstrain_Aug20
4913	1	nextstrain_Aug20
4918	1	nextstrain_Aug20
4946	1	nextstrain_Aug20
4967	1	nextstrain_Aug20
5008	1	nextstrain_Aug20
5018	1	nextstrain_Aug20
5053	1	nextstrain_Aug20
5055	1	nextstrain_Aug20
5089	1	nextstrain_Aug20
5142	1	nextstrain_Aug20
5160	1	nextstrain_Aug20
5173	1	nextstrain_Aug20
5175	2	nextstrain_Aug20
5184	3	nextstrain_Aug20
5221	1	nextstrain_Aug20
5239	1	nextstrain_Aug20
5284	1	nextstrain_Aug20
5298	1	nextstrain_Aug20
5310	1	nextstrain_Aug20
5339	1	nextstrain_Aug20
5365	1	nextstrain_Aug20
5422	1	nextstrain_Aug20
5436	1	nextstrain_Aug20
5497	1	nextstrain_Aug20
5501	1	nextstrain_Aug20
5508	1	nextstrain_Aug20
5542	1	nextstrain_Aug20
5544	1	nextstrain_Aug20
5550	1	nextstrain_Aug20
5554	1	nextstrain_Aug20
5581	1	nextstrain_Aug20
5585	1	nextstrain_Aug20
5629	1	nextstrain_Aug20
5653	1	nextstrain_Aug20
5654	1	nextstrain_Aug20
5672	1	nextstrain_Aug20
5700	1	nextstrain_Aug20
5730	1	nextstrain_Aug20
5784	1	nextstrain_Aug20
5832	1	nextstrain_Aug20
5840	1	nextstrain_Aug20
5884	2	nextstrain_Aug20
5907	1	nextstrain_Aug20
5950	1	nextstrain_Aug20
5974	1	nextstrain_Aug20
5979	1	nextstrain_Aug20
5983	1	nextstrain_Aug20
6023	1	nextstrain_Aug20
6026	1	nextstrain_Aug20
6031	1	nextstrain_Aug20
6052	1	nextstrain_Aug20
6145	1	nextstrain_Aug20
6285	1	nextstrain_Aug20
6286	1	nextstrain_Aug20
6310	2	nextstrain_Aug20
6312	1	nextstrain_Aug20
6315	1	nextstrain_Aug20
6319	1	nextstrain_Aug20
6352	1	nextstrain_Aug20
6404	1	nextstrain_Aug20
6406	1	nextstrain_Aug20
6423	1	nextstrain_Aug20
6446	1	nextstrain_Aug20
6453	1	nextstrain_Aug20
6466	1	nextstrain_Aug20
6468	1	nextstrain_Aug20
6476	1	nextstrain_Aug20
6501	1	nextstrain_Aug20
6507	1	nextstrain_Aug20
6573	1	nextstrain_Aug20
6608	1	nextstrain_Aug20
6641	1	nextstrain_Aug20
6651	1	nextstrain_Aug20
6683	1	nextstrain_Aug20
6693	1	nextstrain_Aug20
6706	1	nextstrain_Aug20
6713	1	nextstrain_Aug20
6719	1	nextstrain_Aug20
6781	1	nextstrain_Aug20
6872	1	nextstrain_Aug20
6877	1	nextstrain_Aug20
6883	1	nextstrain_Aug20
6907	1	nextstrain_Aug20
6941	1	nextstrain_Aug20
6944	1	nextstrain_Aug20
6968	1	nextstrain_Aug20
7042	1	nextstrain_Aug20
7086	1	nextstrain_Aug20
7101	1	nextstrain_Aug20
7153	1	nextstrain_Aug20
7165	1	nextstrain_Aug20
7217	1	nextstrain_Aug20
7237	1	nextstrain_Aug20
7270	1	nextstrain_Aug20
7283	1	nextstrain_Aug20
7318	1	nextstrain_Aug20
7420	1	nextstrain_Aug20
7471	1	nextstrain_Aug20
7479	1	nextstrain_Aug20
7528	1	nextstrain_Aug20
7540	1	nextstrain_Aug20
7602	1	nextstrain_Aug20
7621	1	nextstrain_Aug20
7693	1	nextstrain_Aug20
7735	1	nextstrain_Aug20
7755	1	nextstrain_Aug20
7765	1	nextstrain_Aug20
7766	1	nextstrain_Aug20
7767	1	nextstrain_Aug20
7851	1	nextstrain_Aug20
7876	1	nextstrain_Aug20
7990	1	nextstrain_Aug20
8047	2	nextstrain_Aug20
8076	1	nextstrain_Aug20
8097	2	nextstrain_Aug20
8106	1	nextstrain_Aug20
8107	1	nextstrain_Aug20
8139	1	nextstrain_Aug20
8166	1	nextstrain_Aug20
8278	1	nextstrain_Aug20
8293	1	nextstrain_Aug20
8296	1	nextstrain_Aug20
8299	1	nextstrain_Aug20
8326	1	nextstrain_Aug20
8371	1	nextstrain_Aug20
8389	2	nextstrain_Aug20
8481	1	nextstrain_Aug20
8572	1	nextstrain_Aug20
8601	1	nextstrain_Aug20
8612	1	nextstrain_Aug20
8645	1	nextstrain_Aug20
8651	3	nextstrain_Aug20
8653	2	nextstrain_Aug20
8655	1	nextstrain_Aug20
8782	2	nextstrain_Aug20
8788	1	nextstrain_Aug20
8818	1	nextstrain_Aug20
8867	1	nextstrain_Aug20
8898	1	nextstrain_Aug20
8964	1	nextstrain_Aug20
9019	1	nextstrain_Aug20
9172	1	nextstrain_Aug20
9207	1	nextstrain_Aug20
9208	1	nextstrain_Aug20
9223	1	nextstrain_Aug20
9263	1	nextstrain_Aug20
9276	1	nextstrain_Aug20
9286	1	nextstrain_Aug20
9319	1	nextstrain_Aug20
9333	1	nextstrain_Aug20
9344	1	nextstrain_Aug20
9376	1	nextstrain_Aug20
9430	1	nextstrain_Aug20
9434	1	nextstrain_Aug20
9445	1	nextstrain_Aug20
9477	1	nextstrain_Aug20
9526	1	nextstrain_Aug20
9598	1	nextstrain_Aug20
9611	1	nextstrain_Aug20
9693	1	nextstrain_Aug20
9724	1	nextstrain_Aug20
9840	1	nextstrain_Aug20
9867	1	nextstrain_Aug20
9891	1	nextstrain_Aug20
9900	1	nextstrain_Aug20
9924	1	nextstrain_Aug20
9928	1	nextstrain_Aug20
9967	1	nextstrain_Aug20
9996	1	nextstrain_Aug20
10029	3	nextstrain_Aug20
10078	1	nextstrain_Aug20
10097	2	nextstrain_Aug20
10135	1	nextstrain_Aug20
10138	1	nextstrain_Aug20
10150	1	nextstrain_Aug20
10156	1	nextstrain_Aug20
10168	1	nextstrain_Aug20
10188	1	nextstrain_Aug20
10189	1	nextstrain_Aug20
10202	2	nextstrain_Aug20
10232	1	nextstrain_Aug20
10246	1	nextstrain_Aug20
10252	1	nextstrain_Aug20
10265	1	nextstrain_Aug20
10319	1	nextstrain_Aug20
10323	4	nextstrain_Aug20
10335	1	nextstrain_Aug20
10340	1	nextstrain_Aug20
10360	1	nextstrain_Aug20
10376	1	nextstrain_Aug20
10378	1	nextstrain_Aug20
10449	1	nextstrain_Aug20
10456	1	nextstrain_Aug20
10507	4	nextstrain_Aug20
10582	1	nextstrain_Aug20
10594	1	nextstrain_Aug20
10610	1	nextstrain_Aug20
10667	1	nextstrain_Aug20
10702	1	nextstrain_Aug20
10705	1	nextstrain_Aug20
10741	1	nextstrain_Aug20
10747	1	nextstrain_Aug20
10792	1	nextstrain_Aug20
10795	1	nextstrain_Aug20
10796	1	nextstrain_Aug20
10818	1	nextstrain_Aug20
10834	1	nextstrain_Aug20
10836	1	nextstrain_Aug20
10851	1	nextstrain_Aug20
10870	2	nextstrain_Aug20
10876	1	nextstrain_Aug20
10880	1	nextstrain_Aug20
10904	1	nextstrain_Aug20
10906	1	nextstrain_Aug20
10948	1	nextstrain_Aug20
11003	1	nextstrain_Aug20
11012	1	nextstrain_Aug20
11020	1	nextstrain_Aug20
11083	18	nextstrain_Aug20
11109	1	nextstrain_Aug20
11132	1	nextstrain_Aug20
11222	1	nextstrain_Aug20
11224	1	nextstrain_Aug20
11230	1	nextstrain_Aug20
11266	1	nextstrain_Aug20
11331	1	nextstrain_Aug20
11335	2	nextstrain_Aug20
11407	1	nextstrain_Aug20
11417	3	nextstrain_Aug20
11497	1	nextstrain_Aug20
11513	1	nextstrain_Aug20
11521	1	nextstrain_Aug20
11537	1	nextstrain_Aug20
11575	1	nextstrain_Aug20
11600	1	nextstrain_Aug20
11605	1	nextstrain_Aug20
11665	1	nextstrain_Aug20
11671	1	nextstrain_Aug20
11704	2	nextstrain_Aug20
11737	1	nextstrain_Aug20
11745	1	nextstrain_Aug20
11747	1	nextstrain_Aug20
11752	1	nextstrain_Aug20
11764	1	nextstrain_Aug20
11782	3	nextstrain_Aug20
11824	3	nextstrain_Aug20
11833	1	nextstrain_Aug20
11842	1	nextstrain_Aug20
11866	1	nextstrain_Aug20
11910	1	nextstrain_Aug20
11916	1	nextstrain_Aug20
12053	2	nextstrain_Aug20
12067	1	nextstrain_Aug20
12076	2	nextstrain_Aug20
12085	1	nextstrain_Aug20
12109	1	nextstrain_Aug20
12110	1	nextstrain_Aug20
12132	1	nextstrain_Aug20
12191	2	nextstrain_Aug20
12202	1	nextstrain_Aug20
12242	1	nextstrain_Aug20
12322	1	nextstrain_Aug20
12325	1	nextstrain_Aug20
12345	1	nextstrain_Aug20
12400	1	nextstrain_Aug20
12412	1	nextstrain_Aug20
12415	1	nextstrain_Aug20
12439	1	nextstrain_Aug20
12484	1	nextstrain_Aug20
12513	2	nextstrain_Aug20
12534	2	nextstrain_Aug20
12557	1	nextstrain_Aug20
12565	1	nextstrain_Aug20
12651	1	nextstrain_Aug20
12661	1	nextstrain_Aug20
12672	1	nextstrain_Aug20
12733	1	nextstrain_Aug20
12759	1	nextstrain_Aug20
12778	2	nextstrain_Aug20
12781	1	nextstrain_Aug20
12797	1	nextstrain_Aug20
12809	1	nextstrain_Aug20
12820	1	nextstrain_Aug20
12832	1	nextstrain_Aug20
12880	1	nextstrain_Aug20
12897	1	nextstrain_Aug20
12988	1	nextstrain_Aug20
13051	1	nextstrain_Aug20
13165	1	nextstrain_Aug20
13201	1	nextstrain_Aug20
13279	1	nextstrain_Aug20
13329	1	nextstrain_Aug20
13348	1	nextstrain_Aug20
13487	1	nextstrain_Aug20
13517	1	nextstrain_Aug20
13536	1	nextstrain_Aug20
13552	1	nextstrain_Aug20
13571	1	nextstrain_Aug20
13575	1	nextstrain_Aug20
13576	1	nextstrain_Aug20
13585	1	nextstrain_Aug20
13596	1	nextstrain_Aug20
13617	2	nextstrain_Aug20
13624	1	nextstrain_Aug20
13627	1	nextstrain_Aug20
13665	1	nextstrain_Aug20
13694	1	nextstrain_Aug20
13703	1	nextstrain_Aug20
13721	1	nextstrain_Aug20
13730	1	nextstrain_Aug20
13812	1	nextstrain_Aug20
13858	1	nextstrain_Aug20
13860	2	nextstrain_Aug20
13887	1	nextstrain_Aug20
13926	1	nextstrain_Aug20
13929	1	nextstrain_Aug20
13975	1	nextstrain_Aug20
13993	1	nextstrain_Aug20
14084	1	nextstrain_Aug20
14115	1	nextstrain_Aug20
14184	1	nextstrain_Aug20
14191	1	nextstrain_Aug20
14209	1	nextstrain_Aug20
14230	1	nextstrain_Aug20
14245	1	nextstrain_Aug20
14262	1	nextstrain_Aug20
14274	1	nextstrain_Aug20
14313	1	nextstrain_Aug20
14322	1	nextstrain_Aug20
14335	1	nextstrain_Aug20
14362	1	nextstrain_Aug20
14408	2	nextstrain_Aug20
14443	1	nextstrain_Aug20
14500	1	nextstrain_Aug20
14585	2	nextstrain_Aug20
14599	1	nextstrain_Aug20
14625	1	nextstrain_Aug20
14643	1	nextstrain_Aug20
14653	1	nextstrain_Aug20
14691	1	nextstrain_Aug20
14708	1	nextstrain_Aug20
14724	1	nextstrain_Aug20
14755	1	nextstrain_Aug20
14790	1	nextstrain_Aug20
14805	2	nextstrain_Aug20
14829	1	nextstrain_Aug20
14837	1	nextstrain_Aug20
14877	1	nextstrain_Aug20
14907	1	nextstrain_Aug20
14925	1	nextstrain_Aug20
14931	1	nextstrain_Aug20
14955	1	nextstrain_Aug20
14980	1	nextstrain_Aug20
15017	1	nextstrain_Aug20
15024	1	nextstrain_Aug20
15108	1	nextstrain_Aug20
15181	1	nextstrain_Aug20
15216	1	nextstrain_Aug20
15243	1	nextstrain_Aug20
15260	1	nextstrain_Aug20
15277	1	nextstrain_Aug20
15324	3	nextstrain_Aug20
15351	1	nextstrain_Aug20
15352	1	nextstrain_Aug20
15380	1	nextstrain_Aug20
15438	1	nextstrain_Aug20
15480	1	nextstrain_Aug20
15538	1	nextstrain_Aug20
15540	1	nextstrain_Aug20
15594	1	nextstrain_Aug20
15598	1	nextstrain_Aug20
15656	1	nextstrain_Aug20
15708	1	nextstrain_Aug20
15720	2	nextstrain_Aug20
15738	1	nextstrain_Aug20
15766	1	nextstrain_Aug20
15867	1	nextstrain_Aug20
15907	1	nextstrain_Aug20
15933	1	nextstrain_Aug20
15958	1	nextstrain_Aug20
15972	1	nextstrain_Aug20
15984	1	nextstrain_Aug20
16017	1	nextstrain_Aug20
16060	1	nextstrain_Aug20
16092	2	nextstrain_Aug20
16111	1	nextstrain_Aug20
16143	1	nextstrain_Aug20
16163	1	nextstrain_Aug20
16193	1	nextstrain_Aug20
16245	1	nextstrain_Aug20
16246	1	nextstrain_Aug20
16260	1	nextstrain_Aug20
16272	1	nextstrain_Aug20
16293	1	nextstrain_Aug20
16338	1	nextstrain_Aug20
16466	1	nextstrain_Aug20
16479	1	nextstrain_Aug20
16564	1	nextstrain_Aug20
16568	1	nextstrain_Aug20
16575	1	nextstrain_Aug20
16647	1	nextstrain_Aug20
16700	1	nextstrain_Aug20
16725	1	nextstrain_Aug20
16733	1	nextstrain_Aug20
16741	1	nextstrain_Aug20
16832	1	nextstrain_Aug20
16846	1	nextstrain_Aug20
16853	1	nextstrain_Aug20
16869	1	nextstrain_Aug20
16877	1	nextstrain_Aug20
16887	1	nextstrain_Aug20
16889	1	nextstrain_Aug20
16914	1	nextstrain_Aug20
16917	1	nextstrain_Aug20
16945	1	nextstrain_Aug20
16952	1	nextstrain_Aug20
16968	2	nextstrain_Aug20
17000	1	nextstrain_Aug20
17014	1	nextstrain_Aug20
17019	1	nextstrain_Aug20
17074	1	nextstrain_Aug20
17091	1	nextstrain_Aug20
17104	1	nextstrain_Aug20
17110	1	nextstrain_Aug20
17139	1	nextstrain_Aug20
17141	1	nextstrain_Aug20
17193	1	nextstrain_Aug20
17247	1	nextstrain_Aug20
17259	1	nextstrain_Aug20
17274	1	nextstrain_Aug20
17502	1	nextstrain_Aug20
17531	1	nextstrain_Aug20
17550	2	nextstrain_Aug20
17602	1	nextstrain_Aug20
17645	1	nextstrain_Aug20
17678	1	nextstrain_Aug20
17679	2	nextstrain_Aug20
17690	1	nextstrain_Aug20
17733	1	nextstrain_Aug20
17738	1	nextstrain_Aug20
17747	1	nextstrain_Aug20
17757	1	nextstrain_Aug20
17766	1	nextstrain_Aug20
17825	1	nextstrain_Aug20
17850	1	nextstrain_Aug20
17858	1	nextstrain_Aug20
17934	1	nextstrain_Aug20
18002	1	nextstrain_Aug20
18028	1	nextstrain_Aug20
18029	1	nextstrain_Aug20
18060	2	nextstrain_Aug20
18131	1	nextstrain_Aug20
18167	1	nextstrain_Aug20
18171	1	nextstrain_Aug20
18176	1	nextstrain_Aug20
18247	1	nextstrain_Aug20
18252	1	nextstrain_Aug20
18292	1	nextstrain_Aug20
18395	2	nextstrain_Aug20
18405	1	nextstrain_Aug20
18412	1	nextstrain_Aug20
18424	1	nextstrain_Aug20
18452	1	nextstrain_Aug20
18486	1	nextstrain_Aug20
18555	2	nextstrain_Aug20
18568	1	nextstrain_Aug20
18603	1	nextstrain_Aug20
18660	1	nextstrain_Aug20
18687	1	nextstrain_Aug20
18714	1	nextstrain_Aug20
18744	1	nextstrain_Aug20
18745	1	nextstrain_Aug20
18747	2	nextstrain_Aug20
18751	1	nextstrain_Aug20
18756	1	nextstrain_Aug20
18877	3	nextstrain_Aug20
18905	1	nextstrain_Aug20
18921	1	nextstrain_Aug20
18929	1	nextstrain_Aug20
18933	1	nextstrain_Aug20
18959	1	nextstrain_Aug20
18972	1	nextstrain_Aug20
18973	1	nextstrain_Aug20
18975	1	nextstrain_Aug20
18985	1	nextstrain_Aug20
18998	1	nextstrain_Aug20
19009	1	nextstrain_Aug20
19017	2	nextstrain_Aug20
19018	3	nextstrain_Aug20
19029	1	nextstrain_Aug20
19072	1	nextstrain_Aug20
19135	1	nextstrain_Aug20
19170	2	nextstrain_Aug20
19175	1	nextstrain_Aug20
19185	1	nextstrain_Aug20
19227	1	nextstrain_Aug20
19263	1	nextstrain_Aug20
19509	1	nextstrain_Aug20
19524	1	nextstrain_Aug20
19590	1	nextstrain_Aug20
19602	1	nextstrain_Aug20
19656	1	nextstrain_Aug20
19684	1	nextstrain_Aug20
19718	1	nextstrain_Aug20
19732	1	nextstrain_Aug20
19735	2	nextstrain_Aug20
19839	2	nextstrain_Aug20
19862	1	nextstrain_Aug20
19872	1	nextstrain_Aug20
19891	2	nextstrain_Aug20
19947	1	nextstrain_Aug20
19962	1	nextstrain_Aug20
19963	1	nextstrain_Aug20
19999	1	nextstrain_Aug20
20062	1	nextstrain_Aug20
20101	1	nextstrain_Aug20
20132	1	nextstrain_Aug20
20134	1	nextstrain_Aug20
20148	1	nextstrain_Aug20
20178	1	nextstrain_Aug20
20238	1	nextstrain_Aug20
20247	1	nextstrain_Aug20
20259	1	nextstrain_Aug20
20268	1	nextstrain_Aug20
20312	1	nextstrain_Aug20
20331	1	nextstrain_Aug20
20394	1	nextstrain_Aug20
20398	1	nextstrain_Aug20
20402	1	nextstrain_Aug20
20429	1	nextstrain_Aug20
20436	1	nextstrain_Aug20
20438	1	nextstrain_Aug20
20482	1	nextstrain_Aug20
20544	1	nextstrain_Aug20
20580	1	nextstrain_Aug20
20628	1	nextstrain_Aug20
20679	1	nextstrain_Aug20
20703	1	nextstrain_Aug20
20823	1	nextstrain_Aug20
20844	2	nextstrain_Aug20
20887	1	nextstrain_Aug20
20946	2	nextstrain_Aug20
21000	1	nextstrain_Aug20
21005	1	nextstrain_Aug20
21008	1	nextstrain_Aug20
21034	1	nextstrain_Aug20
21058	1	nextstrain_Aug20
21065	1	nextstrain_Aug20
21082	1	nextstrain_Aug20
21085	1	nextstrain_Aug20
21087	1	nextstrain_Aug20
21099	1	nextstrain_Aug20
21123	1	nextstrain_Aug20
21137	2	nextstrain_Aug20
21193	1	nextstrain_Aug20
21242	1	nextstrain_Aug20
21255	1	nextstrain_Aug20
21295	1	nextstrain_Aug20
21304	1	nextstrain_Aug20
21306	1	nextstrain_Aug20
21409	1	nextstrain_Aug20
21518	1	nextstrain_Aug20
21570	1	nextstrain_Aug20
21575	4	nextstrain_Aug20
21584	1	nextstrain_Aug20
21586	1	nextstrain_Aug20
21589	1	nextstrain_Aug20
21597	1	nextstrain_Aug20
21600	1	nextstrain_Aug20
21614	3	nextstrain_Aug20
21621	1	nextstrain_Aug20
21622	1	nextstrain_Aug20
21624	1	nextstrain_Aug20
21625	1	nextstrain_Aug20
21627	1	nextstrain_Aug20
21644	1	nextstrain_Aug20
21646	1	nextstrain_Aug20
21666	1	nextstrain_Aug20
21707	3	nextstrain_Aug20
21721	1	nextstrain_Aug20
21724	1	nextstrain_Aug20
21738	1	nextstrain_Aug20
21746	1	nextstrain_Aug20
21767	1	nextstrain_Aug20
21775	1	nextstrain_Aug20
21795	1	nextstrain_Aug20
21811	2	nextstrain_Aug20
21812	1	nextstrain_Aug20
21826	1	nextstrain_Aug20
21846	2	nextstrain_Aug20
21855	1	nextstrain_Aug20
21893	1	nextstrain_Aug20
21928	1	nextstrain_Aug20
21987	1	nextstrain_Aug20
21997	1	nextstrain_Aug20
22016	1	nextstrain_Aug20
22018	1	nextstrain_Aug20
22020	2	nextstrain_Aug20
22075	1	nextstrain_Aug20
22104	1	nextstrain_Aug20
22151	1	nextstrain_Aug20
22162	1	nextstrain_Aug20
22203	1	nextstrain_Aug20
22225	2	nextstrain_Aug20
22227	1	nextstrain_Aug20
22264	2	nextstrain_Aug20
22297	1	nextstrain_Aug20
22343	1	nextstrain_Aug20
22404	1	nextstrain_Aug20
22414	1	nextstrain_Aug20
22444	2	nextstrain_Aug20
22450	3	nextstrain_Aug20
22458	1	nextstrain_Aug20
22468	1	nextstrain_Aug20
22477	1	nextstrain_Aug20
22480	1	nextstrain_Aug20
22484	1	nextstrain_Aug20
22487	1	nextstrain_Aug20
22530	1	nextstrain_Aug20
22564	1	nextstrain_Aug20
22624	1	nextstrain_Aug20
22656	1	nextstrain_Aug20
22661	1	nextstrain_Aug20
22708	1	nextstrain_Aug20
22716	1	nextstrain_Aug20
22720	1	nextstrain_Aug20
22803	1	nextstrain_Aug20
22879	2	nextstrain_Aug20
22917	2	nextstrain_Aug20
22941	1	nextstrain_Aug20
22974	1	nextstrain_Aug20
22992	4	nextstrain_Aug20
23005	1	nextstrain_Aug20
23012	2	nextstrain_Aug20
23015	1	nextstrain_Aug20
23029	1	nextstrain_Aug20
23095	1	nextstrain_Aug20
23127	1	nextstrain_Aug20
23137	1	nextstrain_Aug20
23248	2	nextstrain_Aug20
23267	1	nextstrain_Aug20
23272	1	nextstrain_Aug20
23277	1	nextstrain_Aug20
23285	1	nextstrain_Aug20
23401	2	nextstrain_Aug20
23402	1	nextstrain_Aug20
23403	3	nextstrain_Aug20
23426	2	nextstrain_Aug20
23443	1	nextstrain_Aug20
23470	1	nextstrain_Aug20
23520	1	nextstrain_Aug20
23525	1	nextstrain_Aug20
23557	1	nextstrain_Aug20
23587	2	nextstrain_Aug20
23591	1	nextstrain_Aug20
23593	2	nextstrain_Aug20
23604	4	nextstrain_Aug20
23607	1	nextstrain_Aug20
23635	2	nextstrain_Aug20
23664	1	nextstrain_Aug20
23707	1	nextstrain_Aug20
23728	1	nextstrain_Aug20
23731	1	nextstrain_Aug20
23756	1	nextstrain_Aug20
23868	1	nextstrain_Aug20
23895	1	nextstrain_Aug20
23900	1	nextstrain_Aug20
23929	1	nextstrain_Aug20
24022	1	nextstrain_Aug20
24034	2	nextstrain_Aug20
24047	1	nextstrain_Aug20
24076	2	nextstrain_Aug20
24077	1	nextstrain_Aug20
24095	2	nextstrain_Aug20
24102	1	nextstrain_Aug20
24129	1	nextstrain_Aug20
24130	1	nextstrain_Aug20
24134	1	nextstrain_Aug20
24157	1	nextstrain_Aug20
24163	1	nextstrain_Aug20
24170	1	nextstrain_Aug20
24197	1	nextstrain_Aug20
24211	1	nextstrain_Aug20
24253	1	nextstrain_Aug20
24334	1	nextstrain_Aug20
24337	1	nextstrain_Aug20
24351	2	nextstrain_Aug20
24368	4	nextstrain_Aug20
24378	2	nextstrain_Aug20
24381	1	nextstrain_Aug20
24382	1	nextstrain_Aug20
24432	1	nextstrain_Aug20
24630	1	nextstrain_Aug20
24694	1	nextstrain_Aug20
24760	1	nextstrain_Aug20
24781	1	nextstrain_Aug20
24787	2	nextstrain_Aug20
24794	1	nextstrain_Aug20
24795	1	nextstrain_Aug20
24812	1	nextstrain_Aug20
24821	2	nextstrain_Aug20
24862	2	nextstrain_Aug20
24872	2	nextstrain_Aug20
24893	1	nextstrain_Aug20
24910	1	nextstrain_Aug20
24912	1	nextstrain_Aug20
24990	1	nextstrain_Aug20
25000	1	nextstrain_Aug20
25067	1	nextstrain_Aug20
25088	3	nextstrain_Aug20
25111	1	nextstrain_Aug20
25123	1	nextstrain_Aug20
25135	1	nextstrain_Aug20
25147	1	nextstrain_Aug20
25218	1	nextstrain_Aug20
25249	1	nextstrain_Aug20
25296	1	nextstrain_Aug20
25323	1	nextstrain_Aug20
25337	1	nextstrain_Aug20
25352	1	nextstrain_Aug20
25396	1	nextstrain_Aug20
25413	1	nextstrain_Aug20
25429	1	nextstrain_Aug20
25433	2	nextstrain_Aug20
25437	1	nextstrain_Aug20
25448	1	nextstrain_Aug20
25452	1	nextstrain_Aug20
25456	1	nextstrain_Aug20
25460	1	nextstrain_Aug20
25463	1	nextstrain_Aug20
25469	2	nextstrain_Aug20
25472	1	nextstrain_Aug20
25473	1	nextstrain_Aug20
25494	2	nextstrain_Aug20
25505	2	nextstrain_Aug20
25511	1	nextstrain_Aug20
25517	1	nextstrain_Aug20
25521	1	nextstrain_Aug20
25526	1	nextstrain_Aug20
25547	1	nextstrain_Aug20
25549	1	nextstrain_Aug20
25552	1	nextstrain_Aug20
25563	2	nextstrain_Aug20
25572	2	nextstrain_Aug20
25578	1	nextstrain_Aug20
25581	1	nextstrain_Aug20
25587	3	nextstrain_Aug20
25593	1	nextstrain_Aug20
25603	1	nextstrain_Aug20
25609	1	nextstrain_Aug20
25611	1	nextstrain_Aug20
25613	1	nextstrain_Aug20
25614	1	nextstrain_Aug20
25618	1	nextstrain_Aug20
25621	1	nextstrain_Aug20
25624	1	nextstrain_Aug20
25630	1	nextstrain_Aug20
25644	2	nextstrain_Aug20
25669	1	nextstrain_Aug20
25677	1	nextstrain_Aug20
25685	1	nextstrain_Aug20
25687	1	nextstrain_Aug20
25688	1	nextstrain_Aug20
25701	1	nextstrain_Aug20
25708	1	nextstrain_Aug20
25710	2	nextstrain_Aug20
25714	1	nextstrain_Aug20
25726	2	nextstrain_Aug20
25767	1	nextstrain_Aug20
25785	2	nextstrain_Aug20
25791	1	nextstrain_Aug20
25831	1	nextstrain_Aug20
25839	1	nextstrain_Aug20
25855	1	nextstrain_Aug20
25904	3	nextstrain_Aug20
25906	1	nextstrain_Aug20
25907	2	nextstrain_Aug20
25912	1	nextstrain_Aug20
25913	1	nextstrain_Aug20
25916	1	nextstrain_Aug20
25934	1	nextstrain_Aug20
25939	1	nextstrain_Aug20
25944	1	nextstrain_Aug20
25963	1	nextstrain_Aug20
25966	1	nextstrain_Aug20
25976	1	nextstrain_Aug20
25979	1	nextstrain_Aug20
25996	1	nextstrain_Aug20
26017	1	nextstrain_Aug20
26020	1	nextstrain_Aug20
26029	1	nextstrain_Aug20
26042	1	nextstrain_Aug20
26047	1	nextstrain_Aug20
26049	1	nextstrain_Aug20
26059	1	nextstrain_Aug20
26060	3	nextstrain_Aug20
26062	2	nextstrain_Aug20
26077	1	nextstrain_Aug20
26088	1	nextstrain_Aug20
26144	1	nextstrain_Aug20
26149	1	nextstrain_Aug20
26151	1	nextstrain_Aug20
26152	1	nextstrain_Aug20
26158	1	nextstrain_Aug20
26162	1	nextstrain_Aug20
26173	1	nextstrain_Aug20
26211	1	nextstrain_Aug20
26228	1	nextstrain_Aug20
26233	1	nextstrain_Aug20
26257	1	nextstrain_Aug20
26416	1	nextstrain_Aug20
26451	1	nextstrain_Aug20
26507	1	nextstrain_Aug20
26527	1	nextstrain_Aug20
26530	1	nextstrain_Aug20
26607	1	nextstrain_Aug20
26622	1	nextstrain_Aug20
26645	2	nextstrain_Aug20
26681	3	nextstrain_Aug20
26690	1	nextstrain_Aug20
26700	1	nextstrain_Aug20
26730	1	nextstrain_Aug20
26735	2	nextstrain_Aug20
26748	1	nextstrain_Aug20
26750	1	nextstrain_Aug20
26767	1	nextstrain_Aug20
26801	1	nextstrain_Aug20
26813	1	nextstrain_Aug20
26814	1	nextstrain_Aug20
26828	1	nextstrain_Aug20
26846	1	nextstrain_Aug20
26876	1	nextstrain_Aug20
26894	1	nextstrain_Aug20
26895	2	nextstrain_Aug20
26897	1	nextstrain_Aug20
26942	1	nextstrain_Aug20
26951	1	nextstrain_Aug20
26972	1	nextstrain_Aug20
27046	1	nextstrain_Aug20
27059	1	nextstrain_Aug20
27128	1	nextstrain_Aug20
27137	1	nextstrain_Aug20
27155	1	nextstrain_Aug20
27186	1	nextstrain_Aug20
27213	1	nextstrain_Aug20
27228	1	nextstrain_Aug20
27299	1	nextstrain_Aug20
27347	1	nextstrain_Aug20
27367	1	nextstrain_Aug20
27384	2	nextstrain_Aug20
27390	1	nextstrain_Aug20
27393	1	nextstrain_Aug20
27447	1	nextstrain_Aug20
27463	1	nextstrain_Aug20
27478	1	nextstrain_Aug20
27509	1	nextstrain_Aug20
27513	1	nextstrain_Aug20
27632	1	nextstrain_Aug20
27638	1	nextstrain_Aug20
27651	1	nextstrain_Aug20
27743	1	nextstrain_Aug20
27746	1	nextstrain_Aug20
27754	1	nextstrain_Aug20
27775	1	nextstrain_Aug20
27776	1	nextstrain_Aug20
27777	1	nextstrain_Aug20
27785	1	nextstrain_Aug20
27798	1	nextstrain_Aug20
27800	1	nextstrain_Aug20
27813	1	nextstrain_Aug20
27877	1	nextstrain_Aug20
27879	2	nextstrain_Aug20
27880	2	nextstrain_Aug20
27881	2	nextstrain_Aug20
27883	2	nextstrain_Aug20
27898	1	nextstrain_Aug20
27915	1	nextstrain_Aug20
27925	3	nextstrain_Aug20
27933	1	nextstrain_Aug20
27944	1	nextstrain_Aug20
27945	2	nextstrain_Aug20
27948	1	nextstrain_Aug20
27957	1	nextstrain_Aug20
27964	1	nextstrain_Aug20
27970	1	nextstrain_Aug20
27972	1	nextstrain_Aug20
27982	1	nextstrain_Aug20
27986	1	nextstrain_Aug20
27987	1	nextstrain_Aug20
27992	1	nextstrain_Aug20
27997	1	nextstrain_Aug20
27998	1	nextstrain_Aug20
28000	1	nextstrain_Aug20
28011	1	nextstrain_Aug20
28045	1	nextstrain_Aug20
28048	1	nextstrain_Aug20
28079	1	nextstrain_Aug20
28081	1	nextstrain_Aug20
28085	1	nextstrain_Aug20
28086	1	nextstrain_Aug20
28093	1	nextstrain_Aug20
28102	1	nextstrain_Aug20
28144	1	nextstrain_Aug20
28167	1	nextstrain_Aug20
28178	1	nextstrain_Aug20
28183	1	nextstrain_Aug20
28221	1	nextstrain_Aug20
28253	4	nextstrain_Aug20
28254	1	nextstrain_Aug20
28256	2	nextstrain_Aug20
28264	1	nextstrain_Aug20
28272	2	nextstrain_Aug20
28277	1	nextstrain_Aug20
28297	1	nextstrain_Aug20
28305	1	nextstrain_Aug20
28307	1	nextstrain_Aug20
28308	1	nextstrain_Aug20
28310	3	nextstrain_Aug20
28311	3	nextstrain_Aug20
28312	1	nextstrain_Aug20
28321	1	nextstrain_Aug20
28338	1	nextstrain_Aug20
28344	1	nextstrain_Aug20
28349	1	nextstrain_Aug20
28373	1	nextstrain_Aug20
28378	4	nextstrain_Aug20
28396	1	nextstrain_Aug20
28423	1	nextstrain_Aug20
28451	1	nextstrain_Aug20
28460	1	nextstrain_Aug20
28472	1	nextstrain_Aug20
28482	2	nextstrain_Aug20
28580	1	nextstrain_Aug20
28585	1	nextstrain_Aug20
28591	1	nextstrain_Aug20
28603	3	nextstrain_Aug20
28628	1	nextstrain_Aug20
28629	1	nextstrain_Aug20
28632	1	nextstrain_Aug20
28651	1	nextstrain_Aug20
28655	1	nextstrain_Aug20
28657	1	nextstrain_Aug20
28674	1	nextstrain_Aug20
28675	1	nextstrain_Aug20
28688	1	nextstrain_Aug20
28690	1	nextstrain_Aug20
28698	1	nextstrain_Aug20
28706	2	nextstrain_Aug20
28724	1	nextstrain_Aug20
28725	1	nextstrain_Aug20
28759	1	nextstrain_Aug20
28775	1	nextstrain_Aug20
28821	2	nextstrain_Aug20
28833	2	nextstrain_Aug20
28842	1	nextstrain_Aug20
28845	1	nextstrain_Aug20
28849	3	nextstrain_Aug20
28851	1	nextstrain_Aug20
28854	6	nextstrain_Aug20
28857	3	nextstrain_Aug20
28860	1	nextstrain_Aug20
28863	2	nextstrain_Aug20
28869	2	nextstrain_Aug20
28871	1	nextstrain_Aug20
28875	1	nextstrain_Aug20
28877	1	nextstrain_Aug20
28878	1	nextstrain_Aug20
28881	2	nextstrain_Aug20
28882	1	nextstrain_Aug20
28883	1	nextstrain_Aug20
28887	7	nextstrain_Aug20
28892	1	nextstrain_Aug20
28893	1	nextstrain_Aug20
28899	5	nextstrain_Aug20
28904	1	nextstrain_Aug20
28905	1	nextstrain_Aug20
28908	1	nextstrain_Aug20
28911	1	nextstrain_Aug20
28932	2	nextstrain_Aug20
28957	2	nextstrain_Aug20
28975	4	nextstrain_Aug20
28977	1	nextstrain_Aug20
28985	1	nextstrain_Aug20
29025	1	nextstrain_Aug20
29032	1	nextstrain_Aug20
29034	1	nextstrain_Aug20
29081	1	nextstrain_Aug20
29086	1	nextstrain_Aug20
29095	1	nextstrain_Aug20
29134	1	nextstrain_Aug20
29140	1	nextstrain_Aug20
29144	2	nextstrain_Aug20
29148	1	nextstrain_Aug20
29149	1	nextstrain_Aug20
29171	1	nextstrain_Aug20
29179	1	nextstrain_Aug20
29188	1	nextstrain_Aug20
29200	1	nextstrain_Aug20
29218	2	nextstrain_Aug20
29253	1	nextstrain_Aug20
29254	1	nextstrain_Aug20
29260	2	nextstrain_Aug20
29269	1	nextstrain_Aug20
29272	2	nextstrain_Aug20
29274	2	nextstrain_Aug20
29296	1	nextstrain_Aug20
29300	1	nextstrain_Aug20
29303	1	nextstrain_Aug20
29311	1	nextstrain_Aug20
29316	1	nextstrain_Aug20
29317	1	nextstrain_Aug20
29330	1	nextstrain_Aug20
29353	1	nextstrain_Aug20
29370	2	nextstrain_Aug20
29379	1	nextstrain_Aug20
29399	1	nextstrain_Aug20
29402	2	nextstrain_Aug20
29403	1	nextstrain_Aug20
29409	1	nextstrain_Aug20
29422	2	nextstrain_Aug20
29425	2	nextstrain_Aug20
29463	1	nextstrain_Aug20
29473	1	nextstrain_Aug20
29474	1	nextstrain_Aug20
29493	1	nextstrain_Aug20
29494	1	nextstrain_Aug20
29509	1	nextstrain_Aug20
29520	1	nextstrain_Aug20
29540	1	nextstrain_Aug20
29543	4	nextstrain_Aug20
29545	1	nextstrain_Aug20
29555	1	nextstrain_Aug20
29559	1	nextstrain_Aug20
29567	1	nextstrain_Aug20
29578	2	nextstrain_Aug20
29585	1	nextstrain_Aug20
29614	2	nextstrain_Aug20
29628	1	nextstrain_Aug20
29635	1	nextstrain_Aug20
29642	1	nextstrain_Aug20
29645	3	nextstrain_Aug20
29648	1	nextstrain_Aug20
29661	1	nextstrain_Aug20
29668	1	nextstrain_Aug20
29676	1	nextstrain_Aug20
29692	3	nextstrain_Aug20
29694	1	nextstrain_Aug20
29706	1	nextstrain_Aug20
29709	1	nextstrain_Aug20
29711	2	nextstrain_Aug20
29713	1	nextstrain_Aug20
29715	1	nextstrain_Aug20
29716	1	nextstrain_Aug20
29722	1	nextstrain_Aug20
29734	1	nextstrain_Aug20
29736	1	nextstrain_Aug20
29737	4	nextstrain_Aug20
29739	2	nextstrain_Aug20
29742	4	nextstrain_Aug20
29743	1	nextstrain_Aug20
29744	1	nextstrain_Aug20
29750	2	nextstrain_Aug20
29754	2	nextstrain_Aug20
29755	1	nextstrain_Aug20
29762	1	nextstrain_Aug20
29764	1	nextstrain_Aug20
29769	1	nextstrain_Aug20
29779	1	nextstrain_Aug20
29784	1	nextstrain_Aug20
29787	1	nextstrain_Aug20
29808	1	nextstrain_Aug20
29825	1	nextstrain_Aug20
29846	1	nextstrain_Aug20
29847	1	nextstrain_Aug20
29848	1	nextstrain_Aug20
29850	3	nextstrain_Aug20
29851	1	nextstrain_Aug20
29852	1	nextstrain_Aug20
29854	1	nextstrain_Aug20
29855	1	nextstrain_Aug20
29857	1	nextstrain_Aug20
29859	1	nextstrain_Aug20
29862	1	nextstrain_Aug20
29867	1	nextstrain_Aug20
29868	5	nextstrain_Aug20
29870	4	nextstrain_Aug20
29871	1	nextstrain_Aug20
29874	1	nextstrain_Aug20
