## Supplementary material for "Drivers of adaptive evolution during chronic SARS-CoV-2 infections": Table S5

### Sheet: Sheet1
Table S5, Harari et al., details of viruses sequenced in this paper
Sample identifier (Harari et al., patient and time point (see Table S3))	Date collected	Ct	Seq name GISAID	PANGO Lineage	GISAID Accession ID	Biosample Accession
P1.1	2021	22	israel/1481294775/2021	B.1.1.7	EPI_ISL_8996171	SAMN25691269
P1.2	2021	30	israel/1481320145/2021	B.1.1.7	EPI_ISL_9010725	SAMN25691270
P1.3	2021	29	israel/1481332933/2021	B.1.1.7	EPI_ISL_8996172	SAMN25691271
P1.4	2021	20	israel/1481340749/2021	B.1.362	EPI_ISL_9010726	SAMN25691272
P2.1	2020	32	israel/18925/2020	B.1.1.50	EPI_ISL_8996199	SAMN25691301
P2.2	2020	NA	israel/15743/2020	B.1.1.50	EPI_ISL_8996200	SAMN25691302
P2.culture	2020	NA	israel/1591/2020	B.1.1	EPI_ISL_8996201	SAMN25691303
P3.1	2021	14	israel/1481331023/2021	B.1.362	EPI_ISL_8996173	SAMN25691273
P3.2	2021	19	israel/1481323307/2021	B.1.362	EPI_ISL_8996174	SAMN25691274
P3.3	2021	26	israel/1481312331/2021	B.1.362	EPI_ISL_8996175	SAMN25691275
P3.4	2021	27	israel/1481354969/2021	B.1.362	EPI_ISL_8996176	SAMN25691276
P3.5	2021	25	israel/1481625671/2021	B.1.362	EPI_ISL_8996177	SAMN25691277
P3.6	2021	30	israel/1481374389/2021	B.1.1.7	EPI_ISL_8996178	SAMN25691278
P4.1	2021	21	israel/1481305817/2021	B.1.1.7	EPI_ISL_8996179	SAMN25691279
P4.2	2021	28	israel/1481317961/2021	B.1.1.7	EPI_ISL_8996180	SAMN25691280
P4.3	2021	31	israel/1481322313/2021	B.1.1.7	EPI_ISL_9010727	SAMN25691281
P4.4	2021	30	israel/1481326091/2021	B.1.1.7	EPI_ISL_8996181	SAMN25691282
P4.5	2021	27	israel/1481333955/2021	B.1.1.7	EPI_ISL_8996182	SAMN25691283
P4.6	2021	28	israel/1481337819/2021	B.1.1.7	EPI_ISL_8996183	SAMN25691284
P4.7	2021	30	israel/1481343493/2021	B.1.1.50	EPI_ISL_8996184	SAMN25691285
P5.1	2020	22	israel/1481210233/2020	B.1.1.50	EPI_ISL_8996185	SAMN25691286
P5.2	2020	18	israel/1481382623/2020	B.1.1.50	EPI_ISL_8996186	SAMN25691287
P5.3	2020	33	israel/1481393285/2020	B.1.1	EPI_ISL_8996187	SAMN25691288
P5.4	2020	29	israel/1481400883/2020	B.1.1.50	EPI_ISL_8996188	SAMN25691289
P5.5	2020	18	israel/1481404277/2020	B.1.1.50	EPI_ISL_8996189	SAMN25691290
P5.6	2020	28	israel/1481413105/2020	B.1.1.50	EPI_ISL_8996190	SAMN25691291
P5.7	2020	30	israel/1481418327/2020	B.1.1.50	EPI_ISL_8996191	SAMN25691292
P5.8	2020	25	israel/1481388277/2020	B.1.1.50	EPI_ISL_8996192	SAMN25691293
P5.9	2020	28	israel/1481256675/2020	B.1.1.50	EPI_ISL_8996193	SAMN25691294
P6.1	2020	17	israel/1481253531/2021	B.1.1.50	EPI_ISL_8996194	SAMN25691295
P6.2	2021	21	israel/1481279331/2021	B.1.1.50	EPI_ISL_8996195	SAMN25691296
P6.3	2021	25	israel/1481293365/2021	B.1.1.50	EPI_ISL_8996196	SAMN25691297
P6.4	2021	25	israel/1481298823/2021	B.1.1.50	EPI_ISL_8996197	SAMN25691298
P6.5	2021	27	israel/1481300495/2021	B.1.1.50	EPI_ISL_8996198	SAMN25691299
