## Supplementary material for "Drivers of adaptive evolution during chronic SARS-CoV-2 infections": Table S6

### Sheet: All Ct data 
Table S6, Harari et al., information supporting replicative virus acorss chronic infections
ref	Day of qRT-PCR	PCR result	Ct value*	Type of sample	Target Genes	Culture	sgRNA Ct	Maximal ΔCt	duration of ΔCt (days)	ΔCt	*note below table	Reproductive virus evidence
Avanzato T1	49	Positive	27	NP	E	yes, positive	35			4.56	1	Culture
Avanzato T2	70	Positive	22.44	NP	E	yes, positive	29.05	-4.56	21	X
Avanzato	77	Negative	40	NP	E	yes, negative	40			X
Avanzato T3	85	Positive	31	NP	E	yes, negative	38			4	1
Avanzato T4	105	Positive	27	NP	E	yes, negative	35	-13	28	12.6	1
Baang T1	7	Positive	14.4	NP	ORF1ab, S	yes, positive	NA			1.05	2	culture
Baang T2	12	Positive	13.35	NP	ORF1ab, S	yes, positive	NA			X	2
Baang T3	22	Positive	NA	NP	ORF1ab, S	yes, positive	NA			X
Baang T4	29	Positive	15.41	NP	ORF1ab, S	yes, positive	NA			1.11	2
Baang T5	29	Positive	14.3	Sp	ORF1ab, S	yes, positive	NA			9.75	2
Baang T6	33	Positive	24.05	Sp	ORF1ab, S	yes, positive	NA			2.5	2
Baang T7	38	Positive	21.55	Sp	ORF1ab, S	yes, positive	NA			5.45	2
Baang	81	Positive	27	NP	ORF1ab, S	yes, negative	NA	-5.75	25	3.65
Baang T8	93	Positive	23.35	NP	ORF1ab, S	yes, positive	NA			2.1	2
Baang T9	106	Positive	21.25	NP	ORF1ab, S	yes, positive	NA			2.05	2
Baang	119	Positive	23.3	NP	ORF1ab, S	yes, positive	NA			0.9	2
Baang	122	Positive	24.2	NP	ORF1ab, S	NA	NA			6.5	2
Baang	125	Positive	30.7	NP	ORF1ab, S	NA	NA			3.15
Baang	128	Positive	27.55	NP	ORF1ab, S	NA	NA			3.9	2
Baang	131	Positive	23.65	NP	ORF1ab, S	NA	NA	-7.05	6		2
Borges T1	1	Positive	21.42	NP	E, RdRp, N	NA	NA			X		ΔCt= 15 in 2 days
Borges	15	Positive	NA	NP	E, ORF1ab	NA	NA			X
Borges	22	Positive	NA	NP	E, ORF1ab	NA	NA			X
Borges	57	Positive	32.3	NP	E, N	NA	NA			5.94333
Borges	80	Positive	38.2433	NP	E, RdRp, N	NA	NA	-16.3133	84	X
Borges	98	Negative	NA	NP		NA	NA			X
Borges	141	Negative	NA	NP		NA	NA			X
Borges	145	Negative	NA	NP		NA	NA			X
Borges	162	Positive	37.1833	NP	E, RdRp, N	NA	NA			X
Borges T2	164	Positive	21.93	SP	E, ORF1ab, N	yes, negative	NA	-15.2533	2	15.2533
Borges T3	171	Positive	27.56	BAL	E, ORF1ab, N	NA	NA			5.63
Borges	197	Positive	34.7767	NP	E, RdRp, N	NA	NA			7.21667
Chen T1	0	Positive	24.34	NP	N2	NA	NA			3.91
Chen T2	7	Positive	20.43	TA	N2	NA	NA			5.04
Chen T3	21	Positive	15.39	TA	N2	NA	NA	-8.95	20	9.26		ΔCt=8.9 in 20 days
Chen T4	27	Positive	24.65	TA	N2	NA	NA			12.49
Chen	34	Positive	37.14	NP	N2	NA	NA			4.75
Chen	41	Positive	32.39	NP	N2	NA	NA			X
Chen	45	Negative	NA	NP	N2	NA	NA
Choi	0		32.4	NP	Orf1ab	NA	NA			11.2		ΔCt= 22 in 18 days
Choi T1	18		21.2	NP	Orf1ab	NA	NA			7.9
Choi T2	25		29.1	NP	Orf1ab	NA	NA			7.1
Choi	31		36.2	NP	Orf1ab	NA	NA
Choi	36	Positive	NA	NP	Orf1ab	NA	NA
Choi	39		37.8	NP	Orf1ab	NA	NA			10.2
Choi	72		27.6	NP	Orf1ab	NA	NA	-10.2	33
Choi T3	75	NA	NA	NP	Orf1ab	NA	NA
Choi	76		26.6	NP	Orf1ab	NA	NA	-11.2	37
Choi T4	81	NA	NA	NP	Orf1ab	NA	NA
Choi	87	Negative	NA	NP	Orf1ab	NA	NA
Choi	88	Negative	NA	NP	Orf1ab	NA	NA
Choi	105		36.9	NP	Orf1ab	NA	NA
Choi	106	Negative	NA	NP	Orf1ab	NA	NA
Choi	107	Negative	NA	NP	Orf1ab	NA	NA
Choi	125	Negative	38	NP	Orf1ab	NA	NA			2.7
Choi	126		35.3	NP	Orf1ab	NA	NA			2.6
Choi T5	128		32.7	NP	Orf1ab	NA	NA			0.6
Choi T6	130		33.3	NP	Orf1ab	NA	NA
Choi	132	Negative	NA	NP	Orf1ab	NA	NA
Choi T7	143		15.6	NP	Orf1ab	NA	NA	-22.4	18
Choi T8	146	NA	NA	NP	Orf1ab	NA	NA	-17.7	13
Choi	150		21	NP	Orf1ab	NA	NA			5.2
Choi	151		15.8	BAL	Orf1ab	NA	NA
Choi T9	152	NA	NA	NP	Orf1ab	NA	NA
Jensen P1	1		84700000	NP	ORF1ab +E / NSP2 +N	NA	NA			74700000	3	3 orders of magnitude in 4 days
Jensen P1 T1	2		10000000	NP	ORF1ab +E / NSP2 +N		NA			9000000	1, 3
Jensen P1 T1	3		1000000	NP	ORF1ab +E / NSP2 +N		NA			538000	1, 3
Jensen P1	8		462000	NP	ORF1ab +E / NSP2 +N	NA	NA			2269538000	3
Jensen P1 T2	12		2270000000	NP	ORF1ab +E / NSP2 +N	NA	NA				3
Jensen P1 T3	14		NA	NP	ORF1ab +E / NSP2 +N	NA	NA	4913.42	4
Jensen P1 T4	16		1000000000	NP	ORF1ab +E / NSP2 +N	NA	NA		8		1, 3
Jensen P2 T1	1		2.22e+07	NP	ORF1ab +E / NSP2 +N	NA	NA			1.22e+07	3
Jensen P2 T2	7		10000000	NP	ORF1ab +E / NSP2 +N	NA	NA			0	1, 3	2 orders of magnitude in 5 days
Jensen P2 T3	9		10000000	NP	ORF1ab +E / NSP2 +N	NA	NA			2890000000	1, 3
Jensen P2 T4	12		2900000000	NP	ORF1ab +E / NSP2 +N	NA	NA	290	5	2800000000	3
Jensen P2 T5	16		100000000	NP	ORF1ab +E / NSP2 +N		NA			99000000	1, 3
Jensen P2 T6	20		1000000	NP	ORF1ab +E / NSP2 +N		NA			0	1, 3
Jensen P2 T7	21		1000000	NP	ORF1ab +E / NSP2 +N		NA			900000	1, 3
Jensen P2 T8	23		100000	NP	ORF1ab +E / NSP2 +N	NA	NA				1, 3
Jensen P3	74		200000	NP	ORF1ab +E / NSP2 +N	NA	NA			100000	3	2 orders of magnitude in 5 days
Jensen P3 T1	77		100000	NP	ORF1ab +E / NSP2 +N	NA	NA			146900000	1, 3
Jensen P3	79		147000000	NP	ORF1ab +E / NSP2 +N	NA	NA			137000000	3
Jensen P3 T2	81		10000000	NP	ORF1ab +E / NSP2 +N	NA	NA	735	5	9900000	1, 3
Jensen P3 T3	82		100000	NP	ORF1ab +E / NSP2 +N	NA	NA			90000	1, 3
Jensen P3 T4	84		10000	NP	ORF1ab +E / NSP2 +N	NA	NA				1, 3
Jensen P3 T5	89		NA	NP	ORF1ab +E / NSP2 +N	NA	NA
Jensen P3	103	Negative	NA	NP	ORF1ab +E / NSP2 +N	NA	NA
Jensen P4	1		52700	NP	ORF1ab +E / NSP2 +N	NA	NA			47300	3	3 orders of magnitude in 18 days
Jensen P4 T1	2		100000	NP	ORF1ab +E / NSP2 +N	NA	NA	1307.4	18	68800000	1, 3
Jensen P4 T2	19		68900000	NP	ORF1ab +E / NSP2 +N	NA	NA			68800000	3
Jensen P4 T3	25		100000	NP	ORF1ab +E / NSP2 +N	NA	NA			900000	1, 3
Jensen P4 T4	27		1000000	NP	ORF1ab +E / NSP2 +N	NA	NA				1, 3
Jensen P4	371	Negative	NA	NP	ORF1ab +E / NSP2 +N	NA	NA
Jensen P5 T1	44		31200000	NP	ORF1ab +E / NSP2 +N	NA	NA			21200000	3	1 order of magnitude in 8 days
Jensen P5 T2	46		10000000	NP	ORF1ab +E / NSP2 +N	NA	NA			9900000	1, 3
Jensen P5 T3	49		100000	NP	ORF1ab +E / NSP2 +N	NA	NA			0	1, 3
Jensen P5 T4	51		100000	NP	ORF1ab +E / NSP2 +N	NA	NA	48.2	8	4720000	1, 3
Jensen P5 T5	52		4820000	NP	ORF1ab +E / NSP2 +N	NA	NA			2560000	3
Jensen P5 T6	72		2260000	NP	ORF1ab +E / NSP2 +N	NA	NA				3
Jensen P5	91	Negative	NA	NP	ORF1ab +E / NSP2 +N	NA	NA
Jensen P6 T1	1		9360000	NP	ORF1ab +E / NSP2 +N	NA	NA				3
Jensen P6 T2	4		NA	NP	ORF1ab +E / NSP2 +N	NA	NA
Jensen P6 T3	7		100000000	NP	ORF1ab +E / NSP2 +N	NA	NA			90000000	1, 3	1 order of magnitude in 14 days
Jensen P6 T4	11		10000000	NP	ORF1ab +E / NSP2 +N	NA	NA			90000000	1, 3
Jensen P6 T5	15		100000000	NP	ORF1ab +E / NSP2 +N	NA	NA	10.6838	14	99000000	1, 3
Jensen P6 T6	19		1000000	NP	ORF1ab +E / NSP2 +N	NA	NA			990000	1, 3
Jensen P6 T7	20		10000	NP	ORF1ab +E / NSP2 +N	NA	NA				1, 3
Jensen P6	26	Negative	NA	NP	ORF1ab +E / NSP2 +N	NA	NA
Karim T1	0		18.5	NP	E, N, RdRp	NA	NA			2.1		ΔCt= 5.6 in 84 days
Karim T2	6		16.4	NP	Orf1ab, N, S	NA	NA			2.8
Karim T3	20		19.2	NP	Orf1ab, N, S	NA	NA			2.4
Karim T4	34		21.6	NP	E, N, RdRp	NA	NA			2.4
Karim T5	71		19.2	NP	E, N, RdRp	NA	NA			7.7
Karim T6	106		26.9	NP	E, N, RdRp	NA	NA			5.6
Karim T7	190		21.3	NP	E, N, RdRp	NA	NA	-5.6	84	7.8
Karim	204		29.1	NP	E, N, RdRp	NA	NA			2.5
Karim	216		31.6	NP	E, N, RdRp	NA	NA
Karim	233		>40	NP	E, N, RdRp	NA	NA
Kemp T1	1		25	NP	RdRp	NA	NA					ΔCt= 10 in 29 days
Kemp T2	37		NA	NP	RdRp	NA	NA
Kemp T3	41		23	NP	RdRp	NA	NA			6
Kemp T4	45		29	NP	RdRp	NA	NA			7
Kemp	54		22	NP	RdRp	NA	NA
Kemp T5	50		NA	NP	RdRp	NA	NA
Kemp T6	55		NA	NP	RdRp	NA	NA
Kemp	56		23	NP	RdRp	NA	NA			1
Kemp	57		24	NP	RdRp	NA	NA			2
Kemp T7	66		26	NP	RdRp	NA	NA			3
Kemp T8	82		23	NP	RdRp	NA	NA	-10	37
Kemp T9	86		NA	NP	RdRp	NA	NA
Kemp T10	89		NA	NP	RdRp	NA	NA
Kemp	93		19	ETA	RdRp	NA	NA			2
Kemp T11	93		21	NP	RdRp	NA	NA	-10	48	5
Kemp T12	95		16	NP	RdRp	NA	NA			9
Kemp T13	98		25	NP	RdRp	NA	NA			7
Kemp	99		18	ETA	RdRp	NA	NA	-7	1	12
Kemp T14	99		30	NP	RdRp	NA	NA			11
Kemp	100		19	ETA	RdRp	NA	NA	-6	1
Kemp T15	100		NA	NP	RdRp	NA	NA
Kemp T16	101		30	NP	RdRp	NA	NA
Kemp	101		24	ETA	RdRp	NA	NA
Leung T1	7		15.44	NP	RdRp, E	yes, positive				0.96	2	culture
Leung T2	33		16.4	NP	RdRp, E, N	yes, indeterminate				7.01	2
Leung T3	78		23.41	NP	RdRp, E, N	yes, positive				3.25	2
Leung T4	91		26.66	NP	RdRp, E	yes, negative				0.86	2
Leung T5	97		27.52	NP	RdRp, E, N	yes, negative					2
Troung P2 T1	0		20.7	NP/OP	E	yes, positive	26.2			0.7		culture
Troung P2 T2	11		21.4	NP/OP	E	yes, positive	29.6			4.8
Troung P2 T3	18		16.6	NP/OP	E	yes, positive	23.6			0.4
Troung P2 T4	27		16.2	NP/OP	E	yes, positive	NA			9.9
Troung P2 T5	40		26.1	NP/OP	E	NA	NA			2.7
Troung P2	53		23.4	NP/OP	E	NA				0.45	2
Troung P2	65		22.95	NP/OP	E	NA	33.8			1.15	2
Troung P2 T6	77		21.8	NP/OP	E	NA	NA			4.1
Troung P2 T7	92		17.7	NP/OP	E	NA	25.7	-8.4	52	2.5
Troung P2 T8	99		20.2	NP/OP	E	yes, positive	27.8			0.9
Troung P2 T9	117		19.3	NP/OP	E	yes, positive	NA			0.8
Troung P2 T10	120		18.5	NP/OP	E	yes, positive	25.6			9.6
Troung P2 T11	127		28.1	NP/OP	E	yes, positive	36.8			4.5
Troung P2	130		23.6	NP/OP	E	yes, positive	NA			2.7
Troung P2 T12	134		20.9	NP/OP	E	yes, positive	29.3			3.7
Troung P2 T13	137		17.2	NP/OP	E	yes, positive	23.4	-10.9	10	4.4
Troung P2 T14	144		21.6	NP/OP	E	yes, positive	31.2			3.2
Troung P2	156		24.8	NP/OP	E	yes, positive	NA			1.7
Troung P2	172		23.1	NP/OP	E	yes, positive	NA
Troung P3 T1	0		16	NP/OP	E	yes, positive	25			6.5		culture
Troung P3	11		22.5	NP/OP	E	NA	NA			1
Troung P3 T2	15		23.5	NP/OP	E	yes, negative	31.9			1.7
Troung P3	22		21.8	NP/OP	E	yes, positive	32.9			2.3
Troung P3	36		19.5	NP/OP	E	NA	NA			2.25	2
Troung P3	43		21.75	NP/OP	E	NA	NA			2.55	2
Troung P3 T3	67		19.2	NP/OP	E	yes, negative	27	-4.3	52	2.7
Troung P3 T4	68		21.9	NP/OP	E	NA	31.4			1.1
Troung P3 T5	139		23	NP/OP	E	yes, positive	33			3
Troung P3 T6	162		20	NP/OP	E	yes, negative	27.4
Perez Lago P1 T1	66		15	NP	Orf1ab, N, S	NA	positive			2		sgRNA
Perez Lago P1 T2	86		13	NP	Orf1ab, N, S	NA	positive			10
Perez Lago P1 T3	99		23	NP	Orf1ab, N, S	NA	positive			1
Perez Lago P1 T4	114		24	NP	Orf1ab, N, S	NA	positive			0
Perez Lago P1 T5	126		24	NP	Orf1ab, N, S	NA	positive			7
Perez Lago P1 T6	136		17	NP	Orf1ab, N, S	NA	positive	-7	10	2
Perez Lago P1 T7	145		19	NP	Orf1ab, N, S	NA	positive			0
Perez Lago P1 T8	167		19	NP	Orf1ab, N, S	NA	positive			1
Perez Lago P1 T9	189		20	NP	Orf1ab, N, S	NA	positive
Perez Lago P2 T1	26		NA	NP	Orf1ab, N, S	yes, positive	positive			X		culture
Perez Lago P2 T2	37		18	NP	Orf1ab, N, S	yes, positive	positive			X
Perez Lago P2 T3	49	NA	NA	NP	Orf1ab, N, S	yes, positive	positive			X
Perez Lago P2 T4	68		31	Plasma	Orf1ab, N, S	NA	NA			X
Perez Lago P2 T5	81	NA	NA	NP	Orf1ab, N, S	yes, positive	positive			3
Perez Lago P2 T6	100		18	NP	Orf1ab, N, S	NA	positive	-13	32	2
Perez Lago P2 T7	107		21	NP	Orf1ab, N, S	NA	positive			1
Perez Lago P2 T8	114		23	NP	Orf1ab, N, S	yes, positive	positive			4
Perez Lago P2 T9	121		24	NP	Orf1ab, N, S	NA	positive
Perez Lago P2 T10	143		28	NP	Orf1ab, N, S	NA	positive
Perez Lago P3 T1	1		19	NP	Orf1ab, N, S	NA	NA			11		culture
Perez Lago P3 T2	17		30	plasma	Orf1ab, N, S	NA	NA			17
Perez Lago P3 T3	21		13	NP	Orf1ab, N, S	NA	NA			X
Perez Lago P3 T4	49	Positive	NA	NP	Orf1ab, N, S	NA	positive			X
Perez Lago P3 T5	56		18	NP	Orf1ab, N, S	NA	positive			2
Perez Lago P3 T6	66		20	NP	Orf1ab, N, S	yes, positive	positive			1
Perez Lago P3	66		21	BAL	Orf1ab, N, S	yes, positive	NA
Tarhini P1	1	Positive	23	NP	E	NA				4	1	culture
Tarhini P1 T1	201	Positive	19	NP	E	yes, negative				1	1
Tarhini P1 T2	35	Positive	18	NP	E	yes, negative				4	1
Tarhini P1	43	Positive	14	NP	E	yes, positive		-9		3	1
Tarhini P1	441	Positive	17	NP	E	yes, negative				3	1
Tarhini P1	451	Positive	20	NP	E	yes, negative				6	1
Tarhini P1 T3	53	Positive	14	NP	E	yes, positive				7	1
Tarhini P1	701	Positive	21	NP	E	yes, negative				4	1
Tarhini P1 T4	75	Positive	17	NP	E	yes, positive				7	1
Tarhini P1	821	Positive	24	NP	E	yes, positive				2	1
Tarhini P1	95	Positive	22	NP	E	yes, positive				X	1
Tarhini P1	111	Positive	NA	NP	E	NA				X
Tarhini P1	124	Negative	NA	NP	E	NA
Tarhini P2	61	Positive	24	NP	E	yes, negative	NA			0	1	culture
Tarhini P2	121	Positive	24	NP	E	yes, negative	NA			3	1
Tarhini P2	32	Positive	21	NP	E	NA	NA			12
Tarhini P2	78	Positive	33	BAL	E	NA	NA			9
Tarhini P2 T1	80	Positive	24	NP	E	yes, negative	NA			3
Tarhini P2 T2	91	Positive	27	NP	E	yes, negative	NA			4	1
Tarhini P2 T3	103	Positive	23	NP	E	yes, positive	NA			5	1
Tarhini P2	1101	Positive	18	NP	E	yes, negative	NA	-15	32	8	1
Tarhini P2	120	Positive	26	NP	E	yes, negative	NA	-9	19	X	1
Tarhini P2	1321	Negative	NA	NP	E	NA	NA
Tarhini P2	1371	Negative	NA	NP	E	NA	NA
Harari P1 T1	14		22	NP	NA	NA	NA			8		ΔCt= 11 in 20 days
Harari P1 T2	36		30	NP	NA	NA	NA			7
Harari P1 T3	37		23	NP	NA	NA	NA			4
Harari P1 T4	56		19	NP	NA	NA	NA	-11	20
Harari P2 T1	17		32	NP	NA	NA	NA					culture
Harari P2 T2	65		NA	NP	NA	yes, positive	NA
Harari P3 T1	7	Positive	14	NP	NA	NA	NA			5		culture
Harari P3 T2	17	Positive	19	NP	NA	NA	NA			7
Harari P3 T3	23	Positive	26	NP	NA	NA	NA			1
Harari P3 T4	51	Positive	27	NP	NA	NA	NA			2
Harari P3 T5	60	Positive	25	NP	NA	yes, positive	NA			5
Harari P3 T6	88	Positive	30	NP	NA	NA	NA
Harari P4 T1	0		21	NP	NA	NA	NA			7		ΔCt= 4 in 12 days
Harari P4 T2	10		28	NP	NA	NA	NA			3
Harari P4 T3	13		31	NP	NA	NA	NA			1
Harari P4 T4	18		30	NP	NA	NA	NA			3
Harari P4 T5	25		27	NP	NA	NA	NA	-4	12	1
Harari P4 T6	28		28	NP	NA	NA	NA			2
Harari P4 T7	36		30	NP	NA	NA	NA
Harari P5 T1	0		22	NP	NA	NA	NA			4		ΔCt= 15 in 10 days
Harari P5 T2	12		18	NP	NA	NA	NA			15
Harari P5 T3	20		33	NP	NA	NA	NA			4
Harari P5	27		29	NP	NA	NA	NA			11
Harari P5 T4	30		18	NP	NA	NA	NA	-15	10	10
Harari P5 T5	40		28	NP	NA	NA	NA			2
Harari P5 T6	44		30	NP	NA	NA	NA			5
Harari P5 T7	68		25	NP	NA	NA	NA			3
Harari P5 T8	75		28	NP	NA	NA	NA
Harari P6 T1	0		17	NP	NA	NA	NA			4		Moderate Ct values until day 37 of infection
Harari P6 T2	22		21	NP	NA	NA	NA			4
Harari P6 T3	30		25	NP	NA	NA	NA			0
Harari P6 T4	35		25	NP	NA	NA	NA	none		2
Harari P6 T5	37		27	NP	NA	NA	NA			3
Harari P6	48		30	NP	NA	NA	NA
1In some publications data was taken from visual, thus the day of qRT-PCR/Ct value are an approximation
2average Ct value per gene target
3all values are Copies/mL
colore code:
days colored in green are time-points that were sequenced
days colored in orange are non- sequenced time-points
colored in yellow are Ct value ≤20
